# Gut microbiome alterations in fecal samples of treatment-naïve *de novo* Parkinson’s disease patients

**DOI:** 10.1101/2022.02.18.22270887

**Authors:** Jeffrey M Boertien, Kirsi Murtomäki, Pedro AB Pereira, Sygrid van der Zee, Tuomas H Mertsalmi, Reeta Levo, Tanja Nojonen, Elina Mäkinen, Elina Jaakkola, Pia Laine, Lars Paulin, Eero Pekkonen, Valtteri Kaasinen, Petri Auvinen, Filip Scheperjans, Teus van Laar

## Abstract

Gut microbiota alterations in Parkinson’s disease (PD) have been found in several studies and are suggested to contribute to the pathogenesis of PD. However, previous results could not be adequately adjusted for a potential confounding effect of PD medication and disease duration, as almost all PD participants were already using dopaminergic medication and were included several years after diagnosis. Here, the gut microbiome composition of treatment-naïve *de novo* PD subjects was assessed compared to healthy controls (HC) in two large independent case-control cohorts (n=136 and 56 PD, n=85 and 87 HC), using 16S-sequencing of fecal samples. Relevant variables such as technical batches, diet and constipation were assessed for their potential effects.

Overall gut microbiome composition differed between PD and HC in both cohorts, suggesting gut microbiome alterations are already present in *de novo* PD subjects at the time of diagnosis, without the possible confounding effect of dopaminergic medication. Although no differentially abundant taxon could be replicated in both cohorts, multiple short chain fatty acids (SCFA) producing taxa were decreased in PD in both cohorts. In particular, several taxa belonging to the family Lachnospiraceae were decreased in abundance. Fewer taxonomic differences were found compared to previous studies, indicating smaller effect sizes in *de novo* PD.

**Trial registration:** DUPARC: NCT04180865

NMDAT: NCT02650843
