## Supplementary Table 1 for "Gut microbiome alterations in fecal samples of treatment-naïve *de novo* Parkinson’s disease patients"

### Sheet: A. NL cohort
Supplementary table 1A: confounder screening NL cohort
Screening for the confounding influence of assessed variables on the relationship between PD status and overall microbiome composition.
Variables were incorporated in a model with PD status (overall microbiome composition ~ PD status + variable) to assess the extend to which the variable changes the explained variance (R2) of PD status on overall microbiome composition.
Variables with the largest effect on the variance explained by PD status (>10 percent shift in the R2 of PD status, compared to the univariable R2 of 0.0062 of PD status) were added to the list of confounders.
variable	PDstatus_df	PDstatus_R2	PDstatus_p	df_variable	R2_variable	p_variable	percShift_R2
stoolconsistency_avg	1	0.00493891	0.192081	1	0.00852683	9.999e-05	-20.1776
nmsq_constipation	1	0.00499882	0.155584	1	0.00675942	0.00109989	-19.2094
stoolfrequency_avg	1	0.00501038	0.158684	1	0.00750773	0.00029997	-19.0225
stoolsample_consistency	1	0.00567191	0.030397	1	0.0066333	0.00229977	-8.33083
DNA_extraction_batch	1	0.00656727	0.00119988	14	0.0645502	0.264074	6.13992
weight	1	0.00656296	0.0019998	1	0.00649396	0.00219978	6.07022
alcohol_unitsweek	1	0.00653189	0.00929907	1	0.00537048	0.184082	5.5681
BMI	1	0.00652475	0.00229977	1	0.00808019	9.999e-05	5.45265
mono_disaccharides_total_g	1	0.00589542	0.0216978	1	0.00726841	0.00089991	-4.71862
med_anacidic_oldhels	1	0.00591401	0.0108989	1	0.0081157	9.999e-05	-4.41812
med_constipation	1	0.00592859	0.00979902	1	0.00491873	0.182582	-4.18244
fattyacids_unsaturated_trans_total_g	1	0.00593778	0.0193981	1	0.00585197	0.0664934	-4.03397
fam_ibd	1	0.0064352	0.00349965	1	0.00487306	0.249975	4.00535
med_ssri	1	0.00642753	0.00329967	1	0.00611438	0.0118988	3.88143
height	1	0.00642011	0.00329967	1	0.00475961	0.307469	3.76149
med_ppi	1	0.00595643	0.009999	1	0.00785643	9.999e-05	-3.73251
hist_hypothyroid	1	0.00595717	0.0109989	1	0.00452238	0.453155	-3.72047
DNA_extraction_concentration	1	0.00597523	0.0089991	1	0.0101165	9.999e-05	-3.42863
hist_nongi_cancertreatment	1	0.00597781	0.00959904	1	0.00450225	0.458254	-3.387
med_thyroidsupplement	1	0.00600466	0.00959904	1	0.00467399	0.333567	-2.95302
med_nsaids	1	0.00601059	0.00929907	1	0.00528983	0.0852915	-2.85715
retinolequivalent_ug	1	0.00602397	0.0151985	1	0.00518478	0.144786	-2.64096
water_g	1	0.00602715	0.0142986	1	0.00489484	0.292071	-2.58951
polysaccharides_total_g	1	0.00602757	0.0138986	1	0.00607944	0.0135986	-2.58277
alpha_carotene_ug	1	0.00603292	0.0162984	1	0.00441449	0.687431	-2.49624
polyols_total_g	1	0.00603414	0.0142986	1	0.00555868	0.0614939	-2.47651
betacarotene_ug	1	0.00603469	0.0148985	1	0.00629392	0.0108989	-2.46772
nrofreads_seqtab_nolengthfilt	1	0.00633753	0.00449955	1	0.00677499	0.00169983	2.42674
retinol_activityequivalent_ug	1	0.00604162	0.0145985	1	0.00467514	0.450555	-2.35565
nicotinicacid_mg	1	0.0060435	0.0142986	1	0.0055253	0.0572943	-2.32536
beta_tocopherol_mg	1	0.00604547	0.0149985	1	0.00481467	0.362864	-2.29337
med_calciumantagonist	1	0.00604783	0.00869913	1	0.00494172	0.172883	-2.2553
hist_dental	1	0.00604794	0.00829917	1	0.00441925	0.466853	-2.25358
iodine_ug	1	0.00605328	0.0139986	1	0.00654131	0.00309969	-2.16728
hist_nongi_cancer	1	0.00605352	0.00839916	1	0.00438731	0.574843	-2.16331
med_vitd	1	0.00605355	0.00819918	1	0.00637558	0.00379962	-2.16287
vitB6_mg	1	0.00605485	0.0132987	1	0.00559992	0.049695	-2.14189
med_plateletaggregationinhibitor	1	0.00605797	0.00779922	1	0.00493553	0.173283	-2.0915
sex	1	0.00605945	0.00809919	1	0.00515369	0.09959	-2.06758
vitD3_cholecalciferol_ug	1	0.00606509	0.0140986	1	0.00450025	0.492251	-1.97639
fattyacids_saturated_total_g	1	0.00606541	0.0127987	1	0.00725525	0.00039996	-1.97118
proteintotal_g	1	0.00606595	0.0127987	1	0.00639561	0.00589941	-1.96248
delta_tocopherol_mg	1	0.00606728	0.0135986	1	0.00445877	0.555744	-1.94098
vitK_total_ug	1	0.00606965	0.0129987	1	0.00428666	0.774423	-1.90265
hist_otherautoimmune	1	0.00630404	0.00409959	1	0.00500974	0.167583	1.88548
alcoholdiet_g	1	0.00607221	0.0127987	1	0.00514748	0.160484	-1.86134
PCR_batch	1	0.00607519	0.00839916	14	0.0652873	0.177182	-1.81316
fam_pd_2nddegree	1	0.00629567	0.00469953	1	0.00478683	0.249575	1.75025
vitK1_ug	1	0.00607918	0.0128987	1	0.0040912	0.89751	-1.74863
retinol_ug	1	0.00608022	0.0129987	1	0.00422527	0.826617	-1.73185
med_othergutmeds	1	0.00608398	0.00729927	1	0.00680882	0.0316968	-1.67104
vitB2_mg	1	0.00608634	0.0129987	1	0.00510847	0.169483	-1.6329
iron_nonhaem_mg	1	0.00608699	0.0127987	1	0.00748139	0.00059994	-1.62238
calcium_mg	1	0.00608772	0.0121988	1	0.00683269	0.00229977	-1.61058
iron_total_mg	1	0.00608773	0.0126987	1	0.00671374	0.00269973	-1.61044
fibers_total_g	1	0.00608849	0.0122988	1	0.00783252	0.00079992	-1.59815
gamma_tocopherol_mg	1	0.00609048	0.0127987	1	0.00477948	0.365863	-1.56596
zeaxanthin_ug	1	0.00628419	0.00779922	1	0.00413449	0.69663	1.56466
vitB12_ug	1	0.00609084	0.0129987	1	0.00482369	0.339166	-1.56017
hist_esophagusgastric	1	0.00609101	0.00779922	1	0.00520195	0.105089	-1.55748
med_antihistaminic	1	0.00628287	0.00479952	1	0.00469421	0.316268	1.54338
med_glp1antagonists	1	0.00609679	0.00719928	1	0.0049307	0.273273	-1.46403
hist_ent_surgery_other	1	0.00627772	0.00529947	1	0.00431041	0.648435	1.46014
cholesterol_mg	1	0.0060997	0.0124988	1	0.0047482	0.389461	-1.41699
med_otherlungmeds	1	0.00610058	0.00719928	1	0.00572705	0.0711929	-1.40283
proteinplant_g	1	0.00610107	0.0115988	1	0.00823854	9.999e-05	-1.39479
kJ	1	0.00610107	0.0116988	1	0.00690237	0.00169983	-1.39477
hist_appendectomy	1	0.00627326	0.00489951	1	0.00519662	0.0943906	1.38808
vitB1_mg	1	0.00610242	0.0121988	1	0.00502042	0.215178	-1.37304
kcal	1	0.00610246	0.0118988	1	0.00611366	0.0120988	-1.37241
iron_haem_mg	1	0.00610283	0.0119988	1	0.00613937	0.0116988	-1.36646
med_calcium	1	0.00610296	0.00689931	1	0.00543354	0.0823918	-1.36432
med_tricyclicantidepressant	1	0.00627063	0.00509949	1	0.00474189	0.311869	1.34557
med_insulin	1	0.00627053	0.00539946	1	0.00529947	0.0811919	1.34395
proteinanimal_g	1	0.0061045	0.0121988	1	0.00501959	0.216178	-1.33934
vitC_mg	1	0.00610495	0.0121988	1	0.00439324	0.708629	-1.33217
folate_ug	1	0.00610626	0.0115988	1	0.00760824	0.00029997	-1.31103
potassium_mg	1	0.00610655	0.0117988	1	0.00595043	0.0177982	-1.30622
med_anticoagulant	1	0.00610665	0.00719928	1	0.00549758	0.049795	-1.3046
sodium_mg	1	0.00610702	0.0120988	1	0.00481045	0.340766	-1.29862
med_corticosteroids_other	1	0.0062663	0.00489951	1	0.00439983	0.570143	1.27565
carbstotal_g	1	0.00610945	0.0118988	1	0.00462931	0.471653	-1.25945
hist_polyneuropathy	1	0.00610983	0.00689931	1	0.00523864	0.118488	-1.2533
hist_cardiovascular	1	0.00611138	0.00689931	1	0.00562779	0.0332967	-1.22816
folateequivalent_ug	1	0.00611141	0.0112989	1	0.00745846	0.00039996	-1.22778
vitD_total_ug	1	0.00611192	0.0118988	1	0.00479887	0.366863	-1.21942
hist_nosemouth	1	0.00611267	0.00749925	1	0.00495615	0.211879	-1.20733
copper_mg	1	0.00611588	0.0115988	1	0.00565291	0.10439	-1.15543
med_phosphodiesteraseinhibitors	1	0.00625881	0.00559944	1	0.00381656	0.80012	1.15462
lutein_ug	1	0.00611614	0.0118988	1	0.0041331	0.861414	-1.15132
hist_stroke	1	0.00611634	0.0069993	1	0.00604739	0.0135986	-1.14804
fam_pd_1stdegree	1	0.00611836	0.00719928	1	0.00511524	0.110789	-1.11536
fat_energypercentage	1	0.00611837	0.0117988	1	0.00562791	0.050495	-1.1152
beta_cryptoxanthin_ug	1	0.00611892	0.0119988	1	0.00487822	0.309669	-1.1064
hist_ent_oldhels	1	0.00625561	0.00549945	1	0.00424324	0.710629	1.1029
fattyacids_polyunsaturated_n3cis_g	1	0.0061213	0.0114989	1	0.00531916	0.108189	-1.06783
lycopene_ug	1	0.00612149	0.0115988	1	0.0056199	0.0638936	-1.06475
ash_g	1	0.00612249	0.0117988	1	0.00788426	9.999e-05	-1.04858
fattotal_g	1	0.00612286	0.0115988	1	0.00610697	0.0121988	-1.04271
med_diuretic	1	0.00612485	0.0069993	1	0.00505585	0.130087	-1.01055
zinc_mg	1	0.00612596	0.0110989	1	0.00590906	0.0226977	-0.992562
vitD_25hydroxy_ug	1	0.00612889	0.0109989	1	0.00563471	0.0547945	-0.945271
hist_gi_surgeryother	1	0.00612987	0.00749925	1	0.00460092	0.387361	-0.929422
alpha_tocopherol_mg	1	0.00613027	0.0114989	1	0.00578977	0.0292971	-0.922883
hist_nongi_surgery	1	0.00613125	0.00669933	1	0.00517199	0.0913909	-0.907074
magnesium_mg	1	0.00613298	0.0110989	1	0.00707185	0.00089991	-0.879117
smoking_status	1	0.00624152	0.0049995	2	0.01112	0.00839916	0.87509
fattyacids_monounsaturated_cis_total_g	1	0.00613345	0.0117988	1	0.00517186	0.150085	-0.871556
med_cholesterol_nonstatin	1	0.00613373	0.00689931	1	0.00439219	0.548145	-0.866944
smoking_PY	1	0.00613498	0.0252975	1	0.00607478	0.0410959	-0.846714
organicacids_total_g	1	0.00613625	0.0108989	1	0.0070567	0.00139986	-0.826336
med_detrusorinhibitor	1	0.00614133	0.00679932	1	0.00498011	0.149985	-0.744218
age	1	0.00614257	0.00639936	1	0.00842891	9.999e-05	-0.724095
med_h2antagonists	1	0.00623143	0.00569943	1	0.00601676	0.0430957	0.712094
med_ang2antagonist	1	0.00614429	0.00669933	1	0.00458613	0.390861	-0.69627
med_kortisone_oldhels	1	0.00623002	0.00549945	1	0.0042747	0.688931	0.689236
fam_cardiovascular	1	0.00622602	0.00559944	1	0.00485892	0.208179	0.624558
phosphor_mg	1	0.00614912	0.0108989	1	0.00652119	0.00359964	-0.618257
med_systemic_hormonal_treatment	1	0.00622497	0.00539946	1	0.00361409	0.936006	0.60769
fattyacids_polyunsaturated_n6cis_g	1	0.00622054	0.00979902	1	0.00527104	0.122688	0.535988
fattyacids_polyunsaturated_total_g	1	0.00615442	0.0107989	1	0.00531372	0.108989	-0.532536
hist_depression	1	0.00615612	0.00759924	1	0.00442715	0.50335	-0.505118
fam_lung	1	0.00615638	0.00649935	1	0.00537014	0.0632937	-0.500965
med_aceinhibitor	1	0.00621755	0.00609939	1	0.00406874	0.858914	0.487682
med_lungmeds_oldhels	1	0.00615813	0.00639936	1	0.00632379	0.00689931	-0.472582
med_nitrates	1	0.00615848	0.00639936	1	0.00349518	0.90211	-0.467024
med_opioids	1	0.00615886	0.00649935	1	0.00527234	0.110389	-0.460907
hist_lungdiseaseother	1	0.00621559	0.00609939	1	0.00450025	0.451655	0.455993
med_folicacid	1	0.00615987	0.00639936	1	0.00613106	0.0223978	-0.444549
med_multivit	1	0.00621331	0.00609939	1	0.00377091	0.917308	0.419109
med_betablocker	1	0.0062119	0.00589941	1	0.00562775	0.0252975	0.396446
hist_bowel	1	0.0062116	0.00609939	1	0.00452632	0.440656	0.391591
vitK2_ug	1	0.00621015	0.00909909	1	0.00624849	0.010199	0.368098
med_ace_ang_oldhels	1	0.00620967	0.00569943	1	0.00469187	0.30447	0.36041
allergies	1	0.0061656	0.00639936	1	0.00525139	0.0748925	-0.351962
med_otherantidiabetic	1	0.00620823	0.00609939	1	0.00539578	0.0663934	0.337121
hist_liverpancreas	1	0.00616722	0.00639936	1	0.00362874	0.989801	-0.325714
nitrogen_total_g	1	0.00620621	0.0089991	1	0.00452901	0.589841	0.304349
fam_pd_3rddegree	1	0.00620593	0.00609939	1	0.00453697	0.432657	0.299866
med_metformin	1	0.00620491	0.00579942	1	0.00803995	9.999e-05	0.283488
med_otherantidepressant	1	0.00620145	0.00579942	1	0.00493147	0.224978	0.227539
hist_asthma	1	0.00620145	0.00609939	1	0.006082	0.0161984	0.227417
hist_hypertension	1	0.00617381	0.00629937	1	0.00485437	0.207279	-0.219179
fam_otherneurologic	1	0.00620031	0.00619938	1	0.00433201	0.635436	0.20901
med_antiepileptic	1	0.00617495	0.00639936	1	0.00406014	0.729327	-0.200788
hist_copd	1	0.00617611	0.00639936	1	0.00638208	0.00709929	-0.182059
hist_hypercholesterolemia	1	0.00617648	0.00669933	1	0.00420098	0.730627	-0.176103
hist_cholecystectomy	1	0.00617823	0.00639936	1	0.00544845	0.049595	-0.147819
med_benzodiazepines	1	0.00619587	0.00589941	1	0.00506553	0.138786	0.137327
folicacid_ug	1	0.00617945	0.010399	1	0.00385889	0.851315	-0.1281
fam_nonpd_neurodegenerative	1	0.0061801	0.00639936	1	0.00434377	0.621638	-0.117536
hist_diabetesmellitus	1	0.0061801	0.00619938	1	0.00760441	0.00029997	-0.117526
hist_gi_cancer	1	0.00618209	0.00629937	1	0.00482915	0.275872	-0.0853809
med_betasympathomimetic_inhaler	1	0.00618233	0.00629937	1	0.00578331	0.0239976	-0.0814627
selenium_ug	1	0.0061923	0.00989901	1	0.00505997	0.193881	0.0796712
hist_tonsillectomy	1	0.00619223	0.00639936	1	0.00423426	0.70303	0.0785032
med_corticosteroids_systemic	1	0.00619191	0.00609939	1	0.0039179	0.846815	0.0732622
hist_kidneydisease	1	0.00619081	0.0059994	1	0.00385974	0.930707	0.0554604
vitE_total_mg	1	0.00618885	0.00979902	1	0.00599751	0.0180982	0.0238324
hist_neurologicalother	1	0.00618819	0.00639936	1	0.00443277	0.529647	0.0131192
fam_diabetes	1	0.00618705	0.00639936	1	0.0038825	0.958804	-0.00530365
fam_cancer	1	0.00618757	0.00639936	1	0.00545995	0.0426957	0.00324201
med_statin	1	0.00618737	0.00629937	1	0.00602621	0.00979902	5.46712e-12
fam_otherautoimmune	1	0.00618737	0.00639936	1	0.00428099	0.665033	2.73356e-12

### Sheet: B. FIN cohort
Supplementary table 1B: confounder screening FIN cohort
Screening for the confounding influence of assessed variables on the relationship between PD status and overall microbiome composition.
Variables were incorporated in a model with PD status (overall microbiome composition ~ PD status + variable) to assess the extend to which the variable changes the explained variance (R2) of PD status on overall microbiome composition.
Variables with the largest effect on the variance explained by PD status (>10 percent shift in the R2 of PD status, compared to the univariable R2 of 4.0E-04 of PD status) were added to the list of confounders.
variable	PDstatus_df	PDstatus_R2	PDstatus_p	df_variable	R2_variable	p_variable	percShift_R2
DNA_extraction_batch	1	0.00584758	0.874413	16	0.112135	0.482252	-50.2698
PCR_batch	1	0.00936072	0.00849915	13	0.0961038	0.0457954	-20.3927
csi_total	1	0.00973219	0.00669933	1	0.00911385	0.0188981	-17.2336
wexner_total	1	0.0102085	0.00469953	1	0.00722815	0.375662	-13.1826
stool_control_avg	1	0.0104827	0.00249975	1	0.0100523	0.00379962	-10.851
nrofreads_seqtab_nolengthfilt	1	0.0105054	0.00209979	1	0.00905393	0.0175982	-10.6579
romeIII_PDS	1	0.010714	0.00169983	1	0.00667337	0.621338	-8.88376
romeIII_functionaldyspepsia	1	0.0107416	0.00149985	1	0.0069683	0.455154	-8.6492
ffq_saturated_fatty_acids_en	1	0.01081	0.00119988	1	0.00787158	0.131087	-8.06708
ffq_pyridoxine_mg	1	0.0125503	0.00019998	1	0.00891577	0.0248975	6.73242
ffq_iron_mg	1	0.0125241	0.00019998	1	0.00838229	0.0649935	6.51022
med_anacidic_oldhels	1	0.0110369	0.00149985	1	0.00732258	0.291271	-6.13818
ffq_peas	1	0.011129	0.00139986	1	0.00694001	0.473153	-5.35453
stool_desiredfreq_avg	1	0.0123717	0.00029997	1	0.00961689	0.0120988	5.21427
ffq_vitamin_A_retinol_activity_equivalents_ug	1	0.0123714	0.00019998	1	0.00730006	0.29957	5.21156
ffq_nut_total	1	0.0111865	0.00079992	1	0.00692483	0.483452	-4.86519
ffq_fructose_g	1	0.0112	0.00079992	1	0.00961786	0.00809919	-4.75085
ffq_berry_quark	1	0.0112069	0.0009999	1	0.00728057	0.323768	-4.69182
ffq_carotenoids_ug	1	0.0112085	0.00069993	1	0.00898002	0.0184982	-4.67867
romeIII_IBS_C	1	0.0112162	0.00089991	1	0.00768468	0.20238	-4.61275
ffq_pasta_box	1	0.0122957	0.00039996	1	0.00639683	0.719328	4.56756
ffq_vitamin_B12_ug	1	0.0122474	0.00019998	1	0.00737983	0.278772	4.15638
ffq_selenium_ug	1	0.0122416	0.00029997	1	0.00800082	0.112089	4.10777
ffq_fat_en	1	0.0112769	0.00049995	1	0.00748958	0.219678	-4.09684
stoolconsistency_avg	1	0.01128	0.00059994	1	0.0116314	0.00069993	-4.07062
ffq_salt_g	1	0.0122348	0.00019998	1	0.00806989	0.0864914	4.04981
ffq_sodium_mg	1	0.0122314	0.00029997	1	0.00806725	0.0867913	4.02078
stoolconsistency_avg_NMDATscore	1	0.0112906	0.00059994	1	0.0111665	0.00079992	-3.98002
ffq_trans_fatty_acids_en	1	0.0113097	0.00049995	1	0.00789919	0.131787	-3.81818
ffq_zinc_mg	1	0.0122067	0.00029997	1	0.00902997	0.0210979	3.81048
ffq_othet_fruit_juice	1	0.0122051	0.00029997	1	0.0088871	0.0272973	3.79679
ffq_tofu	1	0.0113471	0.00059994	1	0.00956461	0.0272973	-3.49984
ffq_minced_meat	1	0.0113606	0.00059994	1	0.00787393	0.124588	-3.38508
ffq_potato_box_oven_cooked	1	0.0113635	0.00069993	1	0.0069212	0.482052	-3.36027
ffq_nonsugar_sodas	1	0.0113684	0.00049995	1	0.00655605	0.667733	-3.31857
ffq_cholesterol_mg	1	0.0121453	0.00029997	1	0.00718952	0.341266	3.28836
romeIII_IBS	1	0.0113726	0.00059994	1	0.00759054	0.189081	-3.28256
ffq_rice	1	0.0113808	0.0009999	1	0.00799537	0.109089	-3.21338
ffq_protein_g	1	0.0121277	0.00029997	1	0.00827794	0.0624938	3.13896
ffq_fish_other	1	0.0113903	0.00059994	1	0.00717463	0.359464	-3.1321
ffq_wine_total	1	0.0113937	0.00059994	1	0.00733712	0.292471	-3.10368
ffq_starch_g	1	0.0121214	0.00039996	1	0.00759988	0.205779	3.08551
ffq_thiamin_mg	1	0.0121089	0.00029997	1	0.00921704	0.0164984	2.97887
ffq_veggies_fresh	1	0.0114191	0.00059994	1	0.00646963	0.750325	-2.88772
ffq_sugars_total_g	1	0.0114207	0.00049995	1	0.00842402	0.0545945	-2.87373
ffq_salt_cracker	1	0.0114222	0.00059994	1	0.00697581	0.454655	-2.86076
ffq_fish_total	1	0.0120763	0.00029997	1	0.0059959	0.90451	2.70182
ffq_pasta_total	1	0.0120751	0.00029997	1	0.00710767	0.385961	2.69135
ffq_fat_g	1	0.0120695	0.00029997	1	0.007012	0.432657	2.64424
ffq_niacin_mg	1	0.012061	0.00029997	1	0.00816883	0.0785921	2.57177
ffq_kJ	1	0.0120602	0.00029997	1	0.00819655	0.0755924	2.56439
med_statin	1	0.0114594	0.00039996	1	0.00662463	0.668333	-2.5445
ffq_kcal	1	0.0120565	0.00029997	1	0.00821165	0.0732927	2.53314
ffq_mandarin	1	0.0114654	0.00049995	1	0.00839482	0.0634937	-2.49398
ffq_red_wine	1	0.0114786	0.00049995	1	0.00722867	0.343966	-2.38182
med_antibiotics_lastmonth	1	0.0120356	0.00029997	1	0.00533573	0.971903	2.35577
ffq_sauerkraut	1	0.0114851	0.00039996	1	0.0064189	0.70083	-2.3264
ffq_veggies_total	1	0.0114855	0.00049995	1	0.00858014	0.0416958	-2.32285
ffq_fried_potato	1	0.0114861	0.00039996	1	0.00833037	0.0588941	-2.31756
stoolfrequency_avg	1	0.0120307	0.00049995	1	0.011597	0.00049995	2.31378
ffq_iodine_ug	1	0.0120257	0.00029997	1	0.0080598	0.0968903	2.27158
ffq_fatty_acid_22_6_DHA_mg	1	0.0120253	0.00029997	1	0.0076905	0.172183	2.26774
ffq_carrots_cooked	1	0.0114947	0.00029997	1	0.00690349	0.508149	-2.24493
ffq_cucumber	1	0.0114975	0.00059994	1	0.00608065	0.894711	-2.22034
ffq_doughnut	1	0.0120153	0.00029997	1	0.00742551	0.265673	2.18249
ffq_broccoli	1	0.0120114	0.00029997	1	0.00712919	0.382762	2.14968
ffq_sugar	1	0.0115067	0.00049995	1	0.00712676	0.40236	-2.14251
ffq_hamburger	1	0.0115093	0.00059994	1	0.0079226	0.117988	-2.12015
ffq_sodas_total	1	0.0115131	0.00039996	1	0.00577397	0.933307	-2.08806
ffq_milk_products_liquid	1	0.0115197	0.00039996	1	0.00767548	0.186181	-2.03164
ffq_monounsaturated_fatty_acids_en	1	0.0115214	0.00039996	1	0.00728949	0.29647	-2.01745
ffq_folate_ug	1	0.0119955	0.00029997	1	0.00993454	0.00439956	2.0147
med_antihistaminic	1	0.0115257	0.00079992	1	0.00733419	0.346865	-1.9811
ffq_liquor	1	0.01199	0.00039996	1	0.00687952	0.50355	1.96764
ffq_cauliflower_fresh	1	0.0119864	0.00029997	1	0.00966108	0.010099	1.93687
ffq_potato	1	0.011533	0.00059994	1	0.00632998	0.830517	-1.91896
ffq_organic_acids_g	1	0.0119837	0.00029997	1	0.00631291	0.693531	1.91442
ffq_artificially_sweetened_cider	1	0.0119834	0.00029997	1	0.00690588	0.444156	1.91175
ffq_glucose_g	1	0.0115355	0.00049995	1	0.00886403	0.0271973	-1.89745
ffq_cauliflower_total	1	0.0119763	0.00029997	1	0.00878001	0.0323968	1.85157
med_ssri	1	0.0115591	0.00049995	1	0.00737171	0.273173	-1.69698
ffq_saturated_fatty_acids_g	1	0.0119571	0.00029997	1	0.00706709	0.405559	1.68825
romeIII_IBS_D	1	0.0119532	0.00039996	1	0.00744253	0.265073	1.65509
ffq_spread	1	0.0115646	0.00059994	1	0.00726207	0.316468	-1.65038
ffq_monounsaturated_fatty_acids_g	1	0.0119519	0.00029997	1	0.00679503	0.560644	1.64369
ffq_fatty_acid_20_5_EPA_mg	1	0.0119513	0.00029997	1	0.00675412	0.574643	1.63834
ffq_licorise	1	0.0115666	0.00059994	1	0.00878528	0.0374963	-1.63281
ffq_tuna_total	1	0.0115674	0.00049995	1	0.00653855	0.560744	-1.6262
romeIII_functionalbloating	1	0.01157	0.00049995	1	0.00687432	0.505549	-1.60418
ffq_nut_salted	1	0.0115724	0.00039996	1	0.00727318	0.317068	-1.58395
ffq_phosphorus_mg	1	0.0119408	0.00029997	1	0.00854	0.0412959	1.54918
ffq_tuna_oil	1	0.0115811	0.00039996	1	0.00648913	0.578942	-1.51012
ffq_alpha_linolenic_acid_en	1	0.0115832	0.00039996	1	0.00646661	0.755324	-1.49161
ffq_fishfood_salmon	1	0.011934	0.00029997	1	0.00852988	0.0459954	1.49138
ffq_other_veggie_foods	1	0.0115857	0.00049995	1	0.00867589	0.0456954	-1.47045
ffq_long_drink_sugar	1	0.0115867	0.00039996	1	0.00654189	0.671433	-1.46221
ffq_tuna_water	1	0.011587	0.00069993	1	0.00660114	0.667533	-1.45972
med_constipation	1	0.0119285	0.00049995	1	0.00697817	0.540446	1.44463
ffq_porridge	1	0.0119276	0.00029997	1	0.00757565	0.241276	1.43694
hist_psychosis	1	0.0115918	0.00049995	1	0.00704521	0.410259	-1.41871
ffq_carbohydrates_en	1	0.0115932	0.00039996	1	0.00699305	0.450555	-1.40711
ffq_grain_products	1	0.0119195	0.00039996	1	0.00737168	0.29827	1.36845
ffq_liver_meal	1	0.0119188	0.00029997	1	0.00659865	0.679132	1.36216
romeIII_functionaldiarrhea	1	0.0115988	0.00039996	1	0.00721863	0.349765	-1.35918
romeIII_IBS_U	1	0.0116	0.00049995	1	0.00644251	0.59974	-1.34873
ffq_quark	1	0.0119164	0.00029997	1	0.00554532	0.90391	1.34179
ffq_butter_oil_butterspread	1	0.0119161	0.00029997	1	0.00702361	0.429357	1.33888
ffq_sardines	1	0.011916	0.00029997	1	0.00633969	0.782222	1.33835
ffq_liver_sausage	1	0.0116023	0.00039996	1	0.00628561	0.716828	-1.32917
ffq_orange_juice	1	0.0116033	0.00049995	1	0.00696086	0.468853	-1.32133
ffq_banan	1	0.0119129	0.00039996	1	0.00649665	0.717428	1.3117
ffq_cholesterol_lowering_spread	1	0.0116058	0.00059994	1	0.00675158	0.577542	-1.30006
hist_ibd	1	0.0119109	0.00029997	1	0.00755141	0.312069	1.29484
ffq_grapes	1	0.0119109	0.00029997	1	0.00773163	0.19778	1.29467
ffq_muesli	1	0.0119108	0.00039996	1	0.00703601	0.431357	1.29456
ffq_bread_porridge	1	0.011909	0.00029997	1	0.00745653	0.269773	1.27927
ffq_cabbage_foods	1	0.0116091	0.00049995	1	0.00871142	0.0435956	-1.27196
ffq_vitamin_C_mg	1	0.0116113	0.00049995	1	0.0100494	0.00379962	-1.25302
ffq_saccarose_g	1	0.0116132	0.00039996	1	0.00746252	0.245175	-1.23668
ffq_ethanol_g	1	0.011614	0.00039996	1	0.00787566	0.138886	-1.23027
ffq_vitamin_E_mg	1	0.0116142	0.00049995	1	0.00754081	0.20208	-1.22844
ffq_avocado	1	0.0116145	0.00049995	1	0.00712286	0.385161	-1.22598
ffq_sausage	1	0.0116159	0.00039996	1	0.0078957	0.145985	-1.21341
ffq_trans_fatty_acids_g	1	0.0118978	0.00029997	1	0.00744212	0.256274	1.18402
romeIII_functionalconstipation	1	0.0116206	0.00049995	1	0.00834457	0.070493	-1.17341
ffq_apple	1	0.0116214	0.00049995	1	0.00736154	0.279372	-1.16689
hist_polyneuropathy	1	0.0118952	0.00039996	1	0.00628382	0.685631	1.16143
ffq_pickles	1	0.0116264	0.00049995	1	0.00889812	0.0436956	-1.1244
med_lungmeds_oldhels	1	0.0116268	0.00049995	1	0.00762939	0.189181	-1.1215
ffq_licorice_salted	1	0.0116274	0.00049995	1	0.00719602	0.341666	-1.11562
ffq_candies_without_licorice	1	0.0118864	0.00039996	1	0.00542732	0.934007	1.08673
ffq_seafood	1	0.0118848	0.00029997	1	0.00575188	0.879212	1.07321
ffq_carbohydrates_g	1	0.0118837	0.00029997	1	0.00836935	0.059794	1.06378
hist_diabetesmellitus	1	0.0116353	0.00049995	1	0.00916526	0.0188981	-1.04918
ffq_bacon	1	0.0118807	0.00029997	1	0.00751485	0.256974	1.03801
ffq_calsium_mg	1	0.011639	0.00039996	1	0.00836359	0.0576942	-1.01746
med_kortisone_oldhels	1	0.011642	0.00049995	1	0.00666276	0.623338	-0.991542
ffq_tomato	1	0.0116429	0.00049995	1	0.00630204	0.812319	-0.984371
ffq_blood_meal	1	0.0116448	0.00039996	1	0.00602357	0.912109	-0.968346
hist_liverpancreas	1	0.0116451	0.00029997	1	0.0064	0.785421	-0.965843
ffq_orange	1	0.0118717	0.00029997	1	0.00964898	0.00819918	0.961958
ffq_potassium_mg	1	0.0118714	0.00029997	1	0.0089559	0.0209979	0.958865
ffq_processed_cheese	1	0.0118713	0.00039996	1	0.00689512	0.50035	0.958454
ffq_candies_total	1	0.0118711	0.00039996	1	0.00539883	0.952205	0.956764
ffq_vitamin_D_ug	1	0.0118703	0.00029997	1	0.00802949	0.0963904	0.949698
ffq_margarine	1	0.0116477	0.00049995	1	0.0070828	0.394061	-0.942926
ffq_fishfood_other	1	0.0118645	0.00029997	1	0.00639707	0.729127	0.90077
ffq_berries	1	0.0116537	0.00049995	1	0.00710141	0.39776	-0.892157
ffq_riboflavine_mg	1	0.0116545	0.00039996	1	0.00847703	0.0483952	-0.885319
ffq_polyunsaturated_fatty_acids_g	1	0.0118584	0.00029997	1	0.00651461	0.725927	0.848797
ffq_sliced_sausage	1	0.011659	0.00039996	1	0.00838863	0.0757924	-0.847332
ffq_salad	1	0.011856	0.00039996	1	0.00574851	0.980802	0.827877
ffq_white_wine	1	0.0116625	0.00049995	1	0.00665364	0.635436	-0.817109
hist_appendectomy	1	0.0118546	0.00029997	1	0.00706065	0.411159	0.816633
ffq_cake	1	0.011664	0.00039996	1	0.00602851	0.883512	-0.804617
ffq_home_beer_non_alcoholic_or_very_mild	1	0.0116658	0.00049995	1	0.00706692	0.421258	-0.78937
ffq_fatty_acid_22_6_DHA_en	1	0.0118445	0.00039996	1	0.00845527	0.0469953	0.730754
ffq_sitrus_tot	1	0.0116729	0.00049995	1	0.0096827	0.00809919	-0.728871
ffq_fatty_acid_20_5_EPA_en	1	0.0118441	0.00039996	1	0.0078258	0.128687	0.726959
ffq_cauliflower_cooked	1	0.0118422	0.00039996	1	0.00664514	0.645735	0.71111
hist_cholecystectomy	1	0.0116751	0.00049995	1	0.00764809	0.173083	-0.710038
ffq_long_drink_total	1	0.0116753	0.00039996	1	0.00674457	0.574943	-0.7084
ffq_strong_wine	1	0.0118336	0.00039996	1	0.00534672	0.925607	0.637688
ffq_magnesium_mg	1	0.0118331	0.00029997	1	0.00861008	0.0387961	0.633654
ffq_liver	1	0.011832	0.00029997	1	0.00683624	0.525647	0.624158
ffq_jam	1	0.0116864	0.00049995	1	0.00803155	0.143486	-0.614156
ffq_fiber_g	1	0.011687	0.00039996	1	0.00847228	0.0540946	-0.609056
ffq_alpha_linolenic_acid_mg	1	0.0118296	0.00029997	1	0.00696661	0.468853	0.603401
ffq_cider	1	0.0118294	0.00029997	1	0.00775804	0.188381	0.602165
ffq_lactose_g	1	0.0116896	0.00039996	1	0.00757962	0.232877	-0.587117
ffq_fruit_juice_total	1	0.0118274	0.00029997	1	0.00892757	0.0271973	0.584999
ffq_vitamin_K_total_ug	1	0.0116913	0.00039996	1	0.00715972	0.376362	-0.572488
romeIII_IBS_M	1	0.0116987	0.00039996	1	0.00592923	0.944406	-0.509914
ffq_sparkling_wine	1	0.011818	0.00049995	1	0.00705998	0.417558	0.504665
hist_ent_oldhels	1	0.0117012	0.00039996	1	0.00732217	0.278172	-0.488353
ffq_protein_en	1	0.0118154	0.00029997	1	0.00679176	0.559744	0.482621
ffq_rye_bread	1	0.011812	0.00039996	1	0.0065725	0.705529	0.453805
ffq_pizza	1	0.0118115	0.00039996	1	0.00753737	0.205779	0.449328
ffq_ice_cream	1	0.0117067	0.00039996	1	0.00596552	0.941606	-0.441528
ffq_soups	1	0.0117085	0.00039996	1	0.0106294	0.00229977	-0.426641
age	1	0.0118083	0.00039996	1	0.00637472	0.813619	0.422533
ffq_beetroot	1	0.0117091	0.00039996	1	0.00651995	0.683832	-0.421447
ffq_spaghetti	1	0.0118077	0.00039996	1	0.00746204	0.239276	0.417142
ffq_meat	1	0.0118073	0.00039996	1	0.00759655	0.206979	0.413693
ffq_artificially_sweetened_long_drink	1	0.0118071	0.00039996	1	0.00732762	0.356364	0.412178
ffq_cacao	1	0.0118053	0.00039996	1	0.0062156	0.825017	0.397232
ffq_eggs	1	0.0118035	0.00039996	1	0.00579803	0.949705	0.381736
ffq_herring	1	0.0117158	0.00039996	1	0.00576665	0.875012	-0.364414
med_opioids	1	0.0118006	0.00039996	1	0.00735451	0.279272	0.356857
ffq_salad_and_grate	1	0.0117994	0.00039996	1	0.00618269	0.888711	0.346795
ffq_alcohol_mild	1	0.0117195	0.00039996	1	0.00804133	0.137886	-0.332809
ffq_sweet_bread	1	0.011797	0.00039996	1	0.0067969	0.557344	0.326077
ffq_mixed_bread	1	0.0117211	0.00039996	1	0.00666984	0.629537	-0.318789
ffq_white_bread	1	0.0117211	0.00039996	1	0.00666984	0.629537	-0.318789
ffq_mixed_vegetables	1	0.0117957	0.00039996	1	0.00736807	0.29907	0.315612
ffq_sausage_like_salami	1	0.0117956	0.00039996	1	0.00716552	0.379862	0.31488
ffq_fibre_water_soluble_g	1	0.0117955	0.00039996	1	0.00942049	0.0107989	0.313675
ffq_sugar_sodas	1	0.0117943	0.00039996	1	0.00463829	0.9965	0.303194
ffq_salted_licorise	1	0.011724	0.00049995	1	0.00659311	0.650735	-0.294567
ffq_beer_total	1	0.0117246	0.00039996	1	0.00782995	0.180082	-0.28924
ffq_berry_juice	1	0.0117248	0.00049995	1	0.00599826	0.864914	-0.287684
ffq_coffee_total	1	0.0117248	0.00039996	1	0.00760145	0.182182	-0.287608
ffq_instant_coffee	1	0.0117255	0.00039996	1	0.00704462	0.423058	-0.281742
med_antiepileptic	1	0.0117257	0.00039996	1	0.00667979	0.574043	-0.280159
med_tricyclicantidepressant	1	0.0117258	0.00049995	1	0.00664284	0.577342	-0.278955
sex	1	0.0117892	0.00039996	1	0.00771109	0.156084	0.260032
med_diuretic	1	0.0117892	0.00039996	1	0.00714395	0.364764	0.259887
ffq_other_fruit	1	0.0117883	0.00039996	1	0.0072393	0.319668	0.252341
ffq_grate	1	0.011729	0.00049995	1	0.00718523	0.359364	-0.251606
ffq_cheese_total	1	0.0117868	0.00039996	1	0.00709979	0.390461	0.239672
ffq_cider_total	1	0.0117865	0.00029997	1	0.00766531	0.206779	0.236993
ffq_filter_coffee	1	0.0117847	0.00039996	1	0.00829427	0.0619938	0.221457
med_betablocker	1	0.0117832	0.00039996	1	0.00700397	0.436156	0.209291
ffq_mayo_salad	1	0.0117342	0.00049995	1	0.00732122	0.330267	-0.208012
ffq_alcohol_en	1	0.0117345	0.00039996	1	0.00805654	0.108189	-0.205023
ffq_fruit_total	1	0.0117366	0.00039996	1	0.00872541	0.0344966	-0.187703
ffq_maltose_g	1	0.0117368	0.00039996	1	0.00750699	0.254275	-0.185833
ffq_whole_meat_cut	1	0.0117798	0.00039996	1	0.00699031	0.438756	0.179951
ffq_whole_meat	1	0.0117797	0.00039996	1	0.00727623	0.30467	0.179051
med_ace_ang_oldhels	1	0.0117381	0.00049995	1	0.00673002	0.607039	-0.174664
ffq_fibre_water_insoluble_g	1	0.0117789	0.00039996	1	0.00836048	0.0671933	0.172046
ffq_broiler_chicken_turkey	1	0.0117392	0.00039996	1	0.00559232	0.89991	-0.164787
ffq_crispbread	1	0.0117776	0.00029997	1	0.00713595	0.378262	0.160994
ffq_karelian_pie	1	0.0117745	0.00039996	1	0.00675733	0.563944	0.135011
ffq_polyunsaturated_fatty_acids_en	1	0.0117441	0.00039996	1	0.006506	0.744126	-0.123298
med_anticongestive	1	0.0117453	0.00039996	1	0.0080278	0.116988	-0.113685
weight	1	0.0117457	0.00039996	1	0.00697285	0.466353	-0.109647
ffq_chocolade	1	0.0117464	0.00039996	1	0.00755802	0.20298	-0.104073
height	1	0.0117708	0.00039996	1	0.00744028	0.239576	0.103966
ffq_linoleic_acid_mg	1	0.0117479	0.00039996	1	0.00672607	0.605839	-0.0912631
ffq_galactose_g	1	0.011769	0.00039996	1	0.00661957	0.651335	0.0882883
med_calciumantagonist	1	0.011769	0.00039996	1	0.00819071	0.0720928	0.0880151
ffq_linoleic_acid_en	1	0.0117494	0.00049995	1	0.00639306	0.80182	-0.0781126
med_diarrhea	1	0.0117676	0.00059994	1	0.00685345	0.544646	0.0760355
ffq_olives	1	0.0117673	0.00059994	1	0.00834384	0.0705929	0.0735314
ffq_fish_soups_total	1	0.01175	0.00039996	1	0.0071689	0.378462	-0.0731725
ffq_cooked_potato	1	0.011767	0.00039996	1	0.00608778	0.89981	0.0710603
ffq_pastry	1	0.0117503	0.00039996	1	0.00726841	0.330567	-0.0710581
ffq_apple_juice	1	0.0117504	0.00039996	1	0.00849465	0.0760924	-0.0699179
ffq_cookie	1	0.0117651	0.00039996	1	0.00673496	0.576342	0.0553718
ffq_saccarose_en	1	0.0117647	0.00029997	1	0.00666153	0.620338	0.0518438
ffq_sterols_mg	1	0.0117528	0.00039996	1	0.00862266	0.0363964	-0.0496273
ffq_berries_total	1	0.0117641	0.00039996	1	0.00698381	0.456854	0.0469686
ffq_bread_total	1	0.0117641	0.00039996	1	0.00716784	0.367663	0.0467246
ffq_tea	1	0.0117638	0.00039996	1	0.00736502	0.276272	0.0438777
ffq_cottage_cheese	1	0.0117629	0.00039996	1	0.00731394	0.309269	0.0365652
med_mouthdesinfectant_lastmonth	1	0.0117547	9.999e-05	1	0.00760631	0.223678	-0.0331312
ffq_cold_cuts_all	1	0.0117622	0.00039996	1	0.0067609	0.569243	0.0306138
ffq_mushrooms	1	0.0117553	0.00039996	1	0.00758821	0.211879	-0.0281494
ffq_pan_coffee	1	0.0117614	0.00039996	1	0.00753501	0.287671	0.0236132
ffq_tea_like_camomilla_tea	1	0.0117606	0.00039996	1	0.00582345	0.891711	0.0165049
hist_hypothyroid	1	0.0117604	0.00039996	1	0.00671439	0.59944	0.0154396
ffq_cereals	1	0.0117576	0.00039996	1	0.00766995	0.186881	-0.00890772
ffq_bun	1	0.0117577	0.00039996	1	0.00712437	0.390361	-0.00773781
ffq_oil_supplement	1	0.0117594	0.00039996	1	0.00657239	0.683532	0.00688908
lactose_intolerance	1	0.0117582	0.00039996	1	0.0066972	0.614839	-0.00345818
BMI	1	0.0117587	0.00039996	1	0.00794466	0.112489	0.000438232
