## Supplementary Table 2 for "Gut microbiome alterations in fecal samples of treatment-naïve *de novo* Parkinson’s disease patients"

### Sheet: A. NL cohort
Supplementary table 2A: Collinearity of selected confounders NL cohort
Selected confounders were screened for (multi-)collinearity using a generalized variance inflation factor (GVIF). Variables with GVIF >3 were excluded from the final model.
GVIF overview of all selected confounders, no variables with GVIF >3, therefore all selected confounders could be included in the final model.
variable	GVIF
group	1.89008
DNA_extraction_batch	2.55879
age	1.17057
sex	1.1464
BMI	1.1181
stoolconsistency_avg	1.35654
nmsq_constipation	1.2513
stoolfrequency_avg	1.37205

### Sheet: B. FIN cohort
Supplementary table 2B: Collinearity of selected confounders FIN cohort
Selected confounders were screened for (multi-)collinearity using a generalized variance inflation factor (GVIF). Variables with GVIF >3 were excluded from the final model.
GVIF overview of all selected confounders
variable	GVIF
group	35.8752
DNA_extraction_batch	73644.6
age	1.41743
sex	1.56439
BMI	1.33802
stoolconsistency_avg	2.01055
PCR_batch	8279.24
csi_total	4.96669
wexner_total	4.10539
stool_control_avg	2.69771
nrofreads_seqtab_nolengthfilt	2.31047
GVIF overview after exclusion of variable with highest GVIF (DNA_extraction_batch)
variable	GVIF
group	2.13571
age	1.15793
sex	1.30997
BMI	1.25218
stoolconsistency_avg	1.62126
PCR_batch	6.40211
csi_total	4.22439
wexner_total	3.58595
stool_control_avg	2.07657
nrofreads_seqtab_nolengthfilt	2.06971
GVIF overview after exclusion of wexner_total with a GVIF > 3 and expected to be collinear with other measures of constipation (csi_total, stoolconsistency_avg and stoo_control_avg
variable	GVIF
group	2.11348
age	1.15935
sex	1.23506
BMI	1.23811
stoolconsistency_avg	1.61796
PCR_batch	5.28467
csi_total	1.93469
stool_control_avg	2.06421
nrofreads_seqtab_nolengthfilt	2.01616
GVIF overview after exclusion of final variable with GVIF >3 (PCR-batch), providing the final model
variable	GVIF
group	1.23118
age	1.10804
sex	1.12455
BMI	1.10652
stoolconsistency_avg	1.40217
csi_total	1.82725
stool_control_avg	1.87397
nrofreads_seqtab_nolengthfilt	1.14299
