## Supplementary Table 4 for "Gut microbiome alterations in fecal samples of treatment-naïve *de novo* Parkinson’s disease patients"

### Sheet: A. NL ANCOM
Supplementary table 4A: ANCOM differential abundance results at genus level NL cohort
taxa_id	W	detected_0.7
ASV1	3	FALSE
ASV2	0	FALSE
ASV3	0	FALSE
ASV4	0	FALSE
ASV5	0	FALSE
ASV7	5	FALSE
ASV8	6	FALSE
ASV10	0	FALSE
ASV12	0	FALSE
ASV13	41	FALSE
ASV15	0	FALSE
ASV16	0	FALSE
ASV17	0	FALSE
ASV18	4	FALSE
ASV19	0	FALSE
ASV20	0	FALSE
ASV23	0	FALSE
ASV26	10	FALSE
ASV27	0	FALSE
ASV28	0	FALSE
ASV30	0	FALSE
ASV31	0	FALSE
ASV32	0	FALSE
ASV33	0	FALSE
ASV34	0	FALSE
ASV37	0	FALSE
ASV39	28	FALSE
ASV40	0	FALSE
ASV51	18	FALSE
ASV53	0	FALSE
ASV55	0	FALSE
ASV57	73	FALSE
ASV60	0	FALSE
ASV61	6	FALSE
ASV65	0	FALSE
ASV66	66	FALSE
ASV72	13	FALSE
ASV75	66	FALSE
ASV76	0	FALSE
ASV78	13	FALSE
ASV79	0	FALSE
ASV81	88	TRUE
ASV85	4	FALSE
ASV93	30	FALSE
ASV96	0	FALSE
ASV97	0	FALSE
ASV98	0	FALSE
ASV111	48	FALSE
ASV116	0	FALSE
ASV133	40	FALSE
ASV134	0	FALSE
ASV141	74	FALSE
ASV143	2	FALSE
ASV144	0	FALSE
ASV146	0	FALSE
ASV147	1	FALSE
ASV150	0	FALSE
ASV159	0	FALSE
ASV163	0	FALSE
ASV170	0	FALSE
ASV173	4	FALSE
ASV177	0	FALSE
ASV191	67	FALSE
ASV193	0	FALSE
ASV194	0	FALSE
ASV198	5	FALSE
ASV201	48	FALSE
ASV213	3	FALSE
ASV216	0	FALSE
ASV219	0	FALSE
ASV221	0	FALSE
ASV224	5	FALSE
ASV229	44	FALSE
ASV232	1	FALSE
ASV235	0	FALSE
ASV243	0	FALSE
ASV245	0	FALSE
ASV250	3	FALSE
ASV255	0	FALSE
ASV261	0	FALSE
ASV286	0	FALSE
ASV287	89	TRUE
ASV288	0	FALSE
ASV298	0	FALSE
ASV299	0	FALSE
ASV300	1	FALSE
ASV304	4	FALSE
ASV308	2	FALSE
ASV312	60	FALSE
ASV315	2	FALSE
ASV322	0	FALSE
ASV329	0	FALSE
ASV335	1	FALSE
ASV345	0	FALSE
ASV360	6	FALSE
ASV365	0	FALSE
ASV385	0	FALSE
ASV396	0	FALSE
ASV429	0	FALSE
ASV434	0	FALSE
ASV462	2	FALSE
ASV467	13	FALSE
ASV472	0	FALSE
ASV473	0	FALSE
ASV510	0	FALSE
ASV522	11	FALSE
ASV538	48	FALSE
ASV557	0	FALSE
ASV562	0	FALSE
ASV563	0	FALSE
ASV577	1	FALSE
ASV583	4	FALSE
ASV688	0	FALSE
ASV735	0	FALSE
ASV855	4	FALSE
ASV872	0	FALSE
ASV1013	0	FALSE
ASV1057	0	FALSE
ASV1117	0	FALSE
ASV1178	0	FALSE
ASV1231	0	FALSE
ASV1249	0	FALSE
ASV1876	5	FALSE
ASV2115	3	FALSE
ASV2774	20	FALSE

### Sheet: B. NL DESeq
Supplementary table 4B: DESeq differential abundance results at genus level NL cohort
taxLevel	baseMean	log2FoldChange	lfcSE	stat	pvalue	padj	Kingdom	Phylum	Class	Order	Family	Genus	Species	ASV
Genus	5.91784	-3.96406	1.34262	-2.95247	0.00315244	0.394054	Bacteria	Desulfobacterota	Desulfovibrionia	Desulfovibrionales	Desulfovibrionaceae	Mailhella	NA	ASV1117
Genus	945.151	-0.635614	0.239764	-2.651	0.00802535	0.501585	Bacteria	Firmicutes	Clostridia	Lachnospirales	Lachnospiraceae	Fusicatenibacter	NA	ASV13
Genus	273.596	-0.612693	0.244115	-2.50985	0.0120782	0.503258	Bacteria	Firmicutes	Clostridia	Lachnospirales	Lachnospiraceae	Lachnoclostridium	NA	ASV141
Genus	4.62483	2.73375	1.18913	2.29894	0.0215082	0.57058	Bacteria	Firmicutes	Clostridia	Oscillospirales	Ruminococcaceae	Paludicola	NA	ASV2774
Genus	579.444	0.442266	0.194858	2.26968	0.023227	0.57058	Bacteria	Bacteroidota	Bacteroidia	Bacteroidales	Tannerellaceae	Parabacteroides	NA	ASV39
Genus	20.7446	1.5386	0.697479	2.20595	0.0273879	0.57058	Bacteria	Firmicutes	Clostridia	Oscillospirales	Oscillospiraceae	Oscillospira	NA	ASV429
Genus	105.611	0.427349	0.226731	1.88482	0.0594536	0.988282	Bacteria	Firmicutes	Clostridia	Oscillospirales	Oscillospiraceae	Intestinimonas	NA	ASV224
Genus	787.555	-0.504008	0.27843	-1.81018	0.0702683	0.988282	Bacteria	Actinobacteriota	Actinobacteria	Bifidobacteriales	Bifidobacteriaceae	Bifidobacterium	NA	ASV1
Genus	1153.94	-0.281478	0.170527	-1.65063	0.0988134	0.988282	Bacteria	Firmicutes	Clostridia	Oscillospirales	Ruminococcaceae	Subdoligranulum	NA	ASV3
Genus	4.62031	1.54681	0.971051	1.59292	0.111177	0.988282	Bacteria	Actinobacteriota	Coriobacteriia	Coriobacteriales	Atopobiaceae	Olsenella	NA	ASV467
Genus	236.422	-0.554448	0.353323	-1.56924	0.116593	0.988282	Bacteria	Firmicutes	Clostridia	Lachnospirales	Lachnospiraceae	[Eubacterium] eligens group	NA	ASV78
Genus	48.0234	-0.57408	0.370785	-1.54828	0.121554	0.988282	Bacteria	Firmicutes	Clostridia	Oscillospirales	Ruminococcaceae	Negativibacillus	NA	ASV300
Genus	6.68273	0.886196	0.596437	1.48582	0.137328	0.988282	Bacteria	Actinobacteriota	Coriobacteriia	Coriobacteriales	Eggerthellaceae	Enterorhabdus	NA	ASV134
Genus	2.71875	1.97021	1.33913	1.47126	0.14122	0.988282	Bacteria	Firmicutes	Clostridia	Oscillospirales	Ruminococcaceae	Candidatus Soleaferrea	NA	ASV1876
Genus	68.2944	-0.544485	0.382042	-1.4252	0.1541	0.988282	Bacteria	Firmicutes	Clostridia	Lachnospirales	Lachnospiraceae	Lachnospiraceae FCS020 group	NA	ASV213
Genus	1042.82	-0.360319	0.260872	-1.38121	0.167215	0.988282	Bacteria	Firmicutes	Clostridia	Christensenellales	Christensenellaceae	Christensenellaceae R-7 group	NA	ASV15
Genus	3.17771	-1.71086	1.25716	-1.36089	0.173548	0.988282	Bacteria	Firmicutes	Bacilli	Erysipelotrichales	Erysipelotrichaceae	Merdibacter	NA	ASV583
Genus	55.7701	0.512596	0.380209	1.34819	0.177596	0.988282	Bacteria	Desulfobacterota	Desulfovibrionia	Desulfovibrionales	Desulfovibrionaceae	Bilophila	NA	ASV144
Genus	367.106	-0.426759	0.332535	-1.28335	0.199369	0.988282	Bacteria	Firmicutes	Clostridia	Lachnospirales	Lachnospiraceae	Lachnospiraceae NK4A136 group	NA	ASV81
Genus	4.48506	1.43013	1.13387	1.26128	0.207208	0.988282	Bacteria	Firmicutes	Bacilli	Erysipelotrichales	Erysipelatoclostridiaceae	UCG-004	NA	ASV1249
Genus	10.7899	-0.854711	0.680357	-1.25627	0.209019	0.988282	Bacteria	Actinobacteriota	Coriobacteriia	Coriobacteriales	Eggerthellaceae	Adlercreutzia	NA	ASV194
Genus	29.7517	-0.394468	0.333229	-1.18378	0.236502	0.988282	Bacteria	Firmicutes	Clostridia	Peptostreptococcales-Tissierellales	Anaerovoracaceae	Family XIII UCG-001	NA	ASV322
Genus	1.89513	1.32582	1.1223	1.18135	0.237466	0.988282	Bacteria	Firmicutes	Clostridia	Peptostreptococcales-Tissierellales	Anaerovoracaceae	[Eubacterium] brachy group	NA	ASV335
Genus	123.704	0.304685	0.266319	1.14406	0.252599	0.988282	Bacteria	Firmicutes	Clostridia	Monoglobales	Monoglobaceae	Monoglobus	NA	ASV55
Genus	144.335	-0.346648	0.309833	-1.11882	0.263216	0.988282	Bacteria	Firmicutes	Clostridia	Lachnospirales	Lachnospiraceae	Lachnospira	NA	ASV111
Genus	47.6245	0.569187	0.521811	1.09079	0.275365	0.988282	Bacteria	Firmicutes	Clostridia	Peptostreptococcales-Tissierellales	Peptostreptococcaceae	Romboutsia	NA	ASV16
Genus	2638.99	-0.255431	0.257946	-0.990248	0.322053	0.988282	Bacteria	Firmicutes	Clostridia	Lachnospirales	Lachnospiraceae	Agathobacter	NA	ASV7
Genus	34.0594	0.677544	0.690343	0.981459	0.326366	0.988282	Bacteria	Firmicutes	Clostridia	Peptostreptococcales-Tissierellales	Peptostreptococcaceae	Intestinibacter	NA	ASV33
Genus	1.99368	1.16735	1.19144	0.979779	0.327195	0.988282	Bacteria	Firmicutes	Clostridia	Lachnospirales	Defluviitaleaceae	Defluviitaleaceae UCG-011	NA	ASV855
Genus	187.67	-0.213731	0.218697	-0.977294	0.328424	0.988282	Bacteria	Firmicutes	Clostridia	Oscillospirales	Butyricicoccaceae	Butyricicoccus	NA	ASV66
Genus	11.4114	0.430492	0.447026	0.963013	0.335541	0.988282	Bacteria	Proteobacteria	Gammaproteobacteria	Burkholderiales	Oxalobacteraceae	Oxalobacter	NA	ASV538
Genus	2761.21	-0.153656	0.166298	-0.923975	0.355499	0.988282	Bacteria	Firmicutes	Clostridia	Oscillospirales	Ruminococcaceae	Faecalibacterium	NA	ASV8
Genus	141.022	0.308169	0.348797	0.88352	0.376955	0.988282	Bacteria	Firmicutes	Clostridia	Oscillospirales	Oscillospiraceae	UCG-003	NA	ASV116
Genus	852.386	-0.188194	0.217568	-0.864991	0.387044	0.988282	Bacteria	Firmicutes	Clostridia	Lachnospirales	Lachnospiraceae	Coprococcus	NA	ASV85
Genus	1278.68	-0.169267	0.203848	-0.83036	0.406336	0.988282	Bacteria	Bacteroidota	Bacteroidia	Bacteroidales	Rikenellaceae	Alistipes	NA	ASV31
Genus	33.2107	-0.556071	0.682064	-0.815276	0.414914	0.988282	Bacteria	Firmicutes	Negativicutes	Veillonellales-Selenomonadales	Veillonellaceae	Veillonella	NA	ASV312
Genus	36.7528	0.258361	0.317041	0.814913	0.415122	0.988282	Bacteria	Bacteroidota	Bacteroidia	Bacteroidales	Marinifilaceae	Butyricimonas	NA	ASV563
Genus	19.8641	0.620798	0.76946	0.806797	0.419783	0.988282	Bacteria	Firmicutes	Bacilli	Erysipelotrichales	Erysipelotrichaceae	Turicibacter	NA	ASV146
Genus	109.825	0.387639	0.481779	0.8046	0.421051	0.988282	Archaea	Euryarchaeota	Methanobacteria	Methanobacteriales	Methanobacteriaceae	Methanobrevibacter	NA	ASV26
Genus	105.18	-0.398227	0.499166	-0.797785	0.424995	0.988282	Bacteria	Firmicutes	Clostridia	Clostridiales	Clostridiaceae	Clostridium sensu stricto 1	NA	ASV28
Genus	6.1088	-1.09333	1.41644	-0.771889	0.44018	0.988282	Bacteria	Firmicutes	Bacilli	Erysipelotrichales	Erysipelatoclostridiaceae	Coprobacillus	NA	ASV462
Genus	4973.2	0.111286	0.15311	0.726839	0.467324	0.988282	Bacteria	Bacteroidota	Bacteroidia	Bacteroidales	Bacteroidaceae	Bacteroides	NA	ASV2
Genus	322.101	-0.173977	0.260088	-0.668914	0.50355	0.988282	Bacteria	Firmicutes	Clostridia	Oscillospirales	Oscillospiraceae	NK4A214 group	NA	ASV93
Genus	11.1063	0.37657	0.572183	0.658128	0.510456	0.988282	Bacteria	Actinobacteriota	Coriobacteriia	Coriobacteriales	Eggerthellaceae	Senegalimassilia	NA	ASV133
Genus	10.145	-0.362793	0.576267	-0.629558	0.528984	0.988282	Bacteria	Actinobacteriota	Coriobacteriia	Coriobacteriales	Eggerthellaceae	Slackia	NA	ASV288
Genus	45.2105	0.828931	1.36667	0.606534	0.54416	0.988282	Bacteria	Firmicutes	Clostridia	Lachnospirales	Lachnospiraceae	Marvinbryantia	NA	ASV365
Genus	1446.77	-0.135837	0.229059	-0.593021	0.553167	0.988282	Bacteria	Firmicutes	Clostridia	Oscillospirales	Ruminococcaceae	Ruminococcus	NA	ASV4
Genus	1293.32	-0.0799824	0.142416	-0.56161	0.574382	0.988282	Bacteria	Firmicutes	Clostridia	Lachnospirales	Lachnospiraceae	Blautia	NA	ASV5
Genus	833.112	-0.108324	0.19663	-0.550904	0.5817	0.988282	Bacteria	Firmicutes	Clostridia	Lachnospirales	Lachnospiraceae	Dorea	NA	ASV18
Genus	5.83473	-0.400408	0.73465	-0.545032	0.585732	0.988282	Bacteria	Firmicutes	Clostridia	Oscillospirales	Ruminococcaceae	Angelakisella	NA	ASV688
Genus	896.86	-0.140956	0.261256	-0.53953	0.589521	0.988282	Bacteria	Firmicutes	Clostridia	Lachnospirales	Lachnospiraceae	Roseburia	NA	ASV57
Genus	157.669	1.66595	3.14159	0.530288	0.595912	0.988282	Bacteria	Bacteroidota	Bacteroidia	Bacteroidales	Rikenellaceae	Rikenellaceae RC9 gut group	NA	ASV287
Genus	14.7324	1.3947	2.66386	0.523563	0.600582	0.988282	Bacteria	Firmicutes	Clostridia	Lachnospirales	Lachnospiraceae	Eisenbergiella	NA	ASV522
Genus	373.352	0.829402	1.60982	0.515213	0.606404	0.988282	Bacteria	Firmicutes	Negativicutes	Acidaminococcales	Acidaminococcaceae	Phascolarctobacterium	NA	ASV98
Genus	7.3384	-0.475703	0.924695	-0.514443	0.606942	0.988282	Bacteria	Firmicutes	Clostridia	Lachnospirales	Lachnospiraceae	Shuttleworthia	NA	ASV1231
Genus	7.18002	0.359323	0.708674	0.507036	0.612129	0.988282	Bacteria	Firmicutes	Clostridia	Oscillospirales	Butyricicoccaceae	UCG-009	NA	ASV1178
Genus	55.435	0.171597	0.360178	0.476423	0.633773	0.988282	Bacteria	Firmicutes	Clostridia	Lachnospirales	Lachnospiraceae	Lachnospiraceae ND3007 group	NA	ASV76
Genus	67.0461	0.985836	2.07769	0.474487	0.635153	0.988282	Bacteria	Proteobacteria	Gammaproteobacteria	Burkholderiales	Sutterellaceae	Parasutterella	NA	ASV72
Genus	29.0209	0.915467	1.93083	0.474131	0.635406	0.988282	Bacteria	Firmicutes	Clostridia	Oscillospirales	Ruminococcaceae	UBA1819	NA	ASV191
Genus	62.4857	-0.204192	0.454691	-0.449078	0.653375	0.988282	Bacteria	Firmicutes	Clostridia	Lachnospirales	Lachnospiraceae	Lachnospiraceae UCG-004	NA	ASV221
Genus	1.33768	0.531003	1.19686	0.443665	0.657285	0.988282	Bacteria	Actinobacteriota	Actinobacteria	Actinomycetales	Actinomycetaceae	Actinomyces	NA	ASV473
Genus	342.116	-0.150073	0.343406	-0.437014	0.662101	0.988282	Bacteria	Bacteroidota	Bacteroidia	Bacteroidales	Barnesiellaceae	Barnesiella	NA	ASV170
Genus	79.1643	0.122876	0.282827	0.434458	0.663956	0.988282	Bacteria	Firmicutes	Clostridia	Oscillospirales	Oscillospiraceae	Oscillibacter	NA	ASV147
Genus	197.926	-0.0850101	0.196772	-0.432024	0.665724	0.988282	Bacteria	Firmicutes	Clostridia	Lachnospirales	Lachnospiraceae	[Eubacterium] hallii group	NA	ASV37
Genus	213.249	1.10036	2.67071	0.412011	0.680332	0.988282	Bacteria	Firmicutes	Bacilli	Erysipelotrichales	Erysipelotrichaceae	Holdemanella	NA	ASV40
Genus	1.76683	0.513767	1.26767	0.405285	0.685268	0.988282	Bacteria	Bacteroidota	Bacteroidia	Bacteroidales	Marinifilaceae	Sanguibacteroides	NA	ASV2115
Genus	11.7617	-0.441781	1.1046	-0.399948	0.689195	0.988282	Bacteria	Firmicutes	Negativicutes	Veillonellales-Selenomonadales	Veillonellaceae	Allisonella	NA	ASV557
Genus	84.8247	-0.616689	1.54871	-0.398196	0.690485	0.988282	Bacteria	Firmicutes	Clostridia	Lachnospirales	Lachnospiraceae	[Ruminococcus] gauvreauii group	NA	ASV75
Genus	41.4951	0.577729	1.51812	0.380555	0.703534	0.988282	Bacteria	Firmicutes	Clostridia	Peptococcales	Peptococcaceae	Peptococcus	NA	ASV219
Genus	157.967	0.152398	0.426887	0.356998	0.721093	0.988282	Bacteria	Firmicutes	Clostridia	Lachnospirales	Lachnospiraceae	CAG-56	NA	ASV96
Genus	3.04232	-0.189545	0.542831	-0.349178	0.726956	0.988282	Bacteria	Firmicutes	Bacilli	Erysipelotrichales	Erysipelotrichaceae	Holdemania	NA	ASV735
Genus	75.0682	-0.491755	1.41747	-0.346926	0.728647	0.988282	Bacteria	Firmicutes	Clostridia	Lachnospirales	Lachnospiraceae	Lachnospiraceae UCG-001	NA	ASV229
Genus	9.0205	0.243142	0.724697	0.335508	0.737242	0.988282	Bacteria	Firmicutes	Clostridia	Lachnospirales	Lachnospiraceae	Howardella	NA	ASV510
Genus	96.8773	1.05114	3.14328	0.334408	0.738071	0.988282	Bacteria	Bacteroidota	Bacteroidia	Bacteroidales	Prevotellaceae	Alloprevotella	NA	ASV243
Genus	192.982	0.618952	1.8617	0.332466	0.739537	0.988282	Bacteria	Desulfobacterota	Desulfovibrionia	Desulfovibrionales	Desulfovibrionaceae	Desulfovibrio	NA	ASV163
Genus	614.145	0.0696553	0.2468	0.282234	0.777764	0.988282	Bacteria	Firmicutes	Clostridia	Lachnospirales	Lachnospiraceae	[Ruminococcus] torques group	NA	ASV53
Genus	17.8958	0.45816	1.63039	0.281012	0.778701	0.988282	Bacteria	Firmicutes	Clostridia	Oscillospirales	Oscillospiraceae	Flavonifractor	NA	ASV232
Genus	1242.42	0.864896	3.13393	0.275978	0.782565	0.988282	Bacteria	Bacteroidota	Bacteroidia	Bacteroidales	Prevotellaceae	Prevotella	NA	ASV20
Genus	710.803	-0.799509	3.13405	-0.255104	0.798643	0.988282	Bacteria	Firmicutes	Negativicutes	Veillonellales-Selenomonadales	Veillonellaceae	Dialister	NA	ASV12
Genus	175.692	-0.0612204	0.246653	-0.248205	0.803976	0.988282	Bacteria	Actinobacteriota	Coriobacteriia	Coriobacteriales	Coriobacteriaceae	Collinsella	NA	ASV17
Genus	6.09923	0.198225	0.8661	0.22887	0.81897	0.988282	Bacteria	Firmicutes	Clostridia	Lachnospirales	Lachnospiraceae	Lachnotalea	NA	ASV345
Genus	62.1699	0.688317	3.14446	0.218898	0.826729	0.988282	Bacteria	Firmicutes	Bacilli	Erysipelotrichales	Erysipelatoclostridiaceae	Catenibacterium	NA	ASV61
Genus	70.9836	-0.0953582	0.471147	-0.202396	0.839607	0.988282	Bacteria	Firmicutes	Clostridia	Lachnospirales	Lachnospiraceae	Lachnospiraceae UCG-010	NA	ASV216
Genus	28.6169	0.636422	3.14537	0.202336	0.839654	0.988282	Bacteria	Firmicutes	Bacilli	Erysipelotrichales	Erysipelotrichaceae	Catenisphaera	NA	ASV298
Genus	11.6368	0.117596	0.582226	0.201977	0.839935	0.988282	Bacteria	Firmicutes	Clostridia	Oscillospirales	Ruminococcaceae	DTU089	NA	ASV396
Genus	10.3119	0.617177	3.14591	0.196184	0.844466	0.988282	Bacteria	Firmicutes	Clostridia	Lachnospirales	Lachnospiraceae	Lachnospiraceae UCG-003	NA	ASV360
Genus	40.6951	0.587995	3.1457	0.18692	0.851723	0.988282	Bacteria	Bacteroidota	Bacteroidia	Bacteroidales	Prevotellaceae	Prevotellaceae NK3B31 group	NA	ASV198
Genus	16.8424	0.0980817	0.526627	0.186245	0.852252	0.988282	Bacteria	Bacteroidota	Bacteroidia	Bacteroidales	Barnesiellaceae	Coprobacter	NA	ASV385
Genus	1900.69	-0.0356376	0.191441	-0.186155	0.852323	0.988282	Bacteria	Firmicutes	Clostridia	Oscillospirales	Oscillospiraceae	UCG-002	NA	ASV32
Genus	36.9231	-0.0436614	0.248997	-0.175349	0.860806	0.988282	Bacteria	Bacteroidota	Bacteroidia	Bacteroidales	Marinifilaceae	Odoribacter	NA	ASV193
Genus	129.295	0.365725	2.16634	0.168822	0.865937	0.988282	Bacteria	Bacteroidota	Bacteroidia	Bacteroidales	Prevotellaceae	Paraprevotella	NA	ASV177
Genus	16.5163	-0.237492	1.40769	-0.16871	0.866025	0.988282	Bacteria	Proteobacteria	Gammaproteobacteria	Pasteurellales	Pasteurellaceae	Haemophilus	NA	ASV173
Genus	40.5459	-0.479109	3.14541	-0.15232	0.878934	0.988282	Bacteria	Firmicutes	Negativicutes	Acidaminococcales	Acidaminococcaceae	Acidaminococcus	NA	ASV577
Genus	5.7754	0.371144	2.54215	0.145996	0.883924	0.988282	Bacteria	Firmicutes	Clostridia	Peptostreptococcales-Tissierellales	Peptostreptococcaceae	Terrisporobacter	NA	ASV143
Genus	6.52928	0.375502	2.7545	0.136323	0.891566	0.988282	Bacteria	Firmicutes	Bacilli	Lactobacillales	Streptococcaceae	Lactococcus	NA	ASV304
Genus	95.6279	0.0276248	0.202912	0.136142	0.891709	0.988282	Bacteria	Firmicutes	Clostridia	Oscillospirales	Oscillospiraceae	Colidextribacter	NA	ASV315
Genus	61.7338	0.033048	0.256348	0.128918	0.897422	0.988282	Bacteria	Firmicutes	Clostridia	Peptostreptococcales-Tissierellales	Anaerovoracaceae	Family XIII AD3011 group	NA	ASV329
Genus	7.05023	-0.177229	1.45723	-0.12162	0.9032	0.988282	Bacteria	Synergistota	Synergistia	Synergistales	Synergistaceae	Cloacibacillus	NA	ASV1057
Genus	2.79027	0.16043	1.4181	0.11313	0.909928	0.988282	Bacteria	Actinobacteriota	Coriobacteriia	Coriobacteriales	Atopobiaceae	Libanicoccus	NA	ASV1013
Genus	115.511	-0.332612	3.13888	-0.105965	0.91561	0.988282	Bacteria	Firmicutes	Bacilli	Lactobacillales	Lactobacillaceae	Lactobacillus	NA	ASV434
Genus	161.936	-0.106184	1.07607	-0.0986769	0.921395	0.988282	Bacteria	Firmicutes	Bacilli	Erysipelotrichales	Erysipelatoclostridiaceae	Erysipelotrichaceae UCG-003	NA	ASV19
Genus	48.3261	0.269488	2.741	0.0983175	0.92168	0.988282	Bacteria	Firmicutes	Clostridia	Lachnospirales	Lachnospiraceae	Lachnospiraceae AC2044 group	NA	ASV261
Genus	63.1198	-0.0374727	0.396562	-0.0944939	0.924717	0.988282	Bacteria	Firmicutes	Clostridia	Lachnospirales	Lachnospiraceae	[Eubacterium] xylanophilum group	NA	ASV201
Genus	20.5519	-0.150156	1.59244	-0.0942932	0.924876	0.988282	Bacteria	Firmicutes	Bacilli	Erysipelotrichales	Erysipelatoclostridiaceae	Erysipelatoclostridium	NA	ASV286
Genus	151.62	-0.0896549	0.967584	-0.0926586	0.926175	0.988282	Bacteria	Firmicutes	Clostridia	Lachnospirales	Lachnospiraceae	[Eubacterium] ventriosum group	NA	ASV159
Genus	619.621	-0.27976	3.08555	-0.0906679	0.927756	0.988282	Bacteria	Proteobacteria	Gammaproteobacteria	Enterobacterales	Enterobacteriaceae	Escherichia-Shigella	NA	ASV30
Genus	416.383	-0.257496	3.13643	-0.0820985	0.934568	0.988282	Bacteria	Firmicutes	Clostridia	Oscillospirales	Ruminococcaceae	CAG-352	NA	ASV27
Genus	27.7684	0.190632	3.14535	0.0606075	0.951672	0.988282	Bacteria	Firmicutes	Bacilli	Acholeplasmatales	Acholeplasmataceae	Anaeroplasma	NA	ASV235
Genus	170.149	-0.0160675	0.27111	-0.0592657	0.95274	0.988282	Bacteria	Firmicutes	Clostridia	Lachnospirales	Lachnospiraceae	Anaerostipes	NA	ASV34
Genus	938.954	0.0769031	1.5603	0.0492872	0.96069	0.988282	Bacteria	Verrucomicrobiota	Verrucomicrobiae	Verrucomicrobiales	Akkermansiaceae	Akkermansia	NA	ASV10
Genus	226.734	0.060608	1.34082	0.0452021	0.963946	0.988282	Bacteria	Firmicutes	Clostridia	Oscillospirales	Ruminococcaceae	[Eubacterium] siraeum group	NA	ASV60
Genus	17.593	-0.12859	3.14532	-0.0408831	0.967389	0.988282	Bacteria	Firmicutes	Clostridia	Peptostreptococcales-Tissierellales	Anaerovoracaceae	Mogibacterium	NA	ASV299
Genus	166.01	-0.0141475	0.356147	-0.0397238	0.968313	0.988282	Bacteria	Proteobacteria	Gammaproteobacteria	Burkholderiales	Sutterellaceae	Sutterella	NA	ASV150
Genus	21.2153	-0.0181678	0.463582	-0.03919	0.968739	0.988282	Bacteria	Firmicutes	Clostridia	Lachnospirales	Lachnospiraceae	GCA-900066575	NA	ASV308
Genus	10.1429	0.0876143	2.2577	0.0388069	0.969044	0.988282	Bacteria	Firmicutes	Clostridia	Oscillospirales	Ruminococcaceae	Fournierella	NA	ASV872
Genus	651.267	0.00902656	0.245135	0.0368228	0.970626	0.988282	Bacteria	Firmicutes	Clostridia	Oscillospirales	Oscillospiraceae	UCG-005	NA	ASV51
Genus	297.743	-0.0369673	1.10393	-0.0334871	0.973286	0.988282	Bacteria	Firmicutes	Bacilli	Lactobacillales	Streptococcaceae	Streptococcus	NA	ASV23
Genus	11.9851	0.104604	3.14566	0.0332535	0.973472	0.988282	Bacteria	Firmicutes	Bacilli	Erysipelotrichales	Erysipelotrichaceae	Solobacterium	NA	ASV255
Genus	4.10528	-0.0440387	1.49253	-0.0295061	0.976461	0.988282	Archaea	Euryarchaeota	Methanobacteria	Methanobacteriales	Methanobacteriaceae	Methanosphaera	NA	ASV250
Genus	97.2713	0.00688607	0.237571	0.0289853	0.976876	0.988282	Bacteria	Firmicutes	Clostridia	Oscillospirales	Ruminococcaceae	Incertae Sedis	NA	ASV65
Genus	33.3656	-0.0876539	3.14541	-0.0278672	0.977768	0.988282	Bacteria	Firmicutes	Clostridia	Lachnospirales	Lachnospiraceae	[Ruminococcus] gnavus group	NA	ASV97
Genus	9.01505	-0.0601521	2.25145	-0.026717	0.978685	0.988282	Bacteria	Firmicutes	Bacilli	Erysipelotrichales	Erysipelatoclostridiaceae	Asteroleplasma	NA	ASV562
Genus	231.796	-0.0837222	3.13633	-0.0266944	0.978704	0.988282	Bacteria	Firmicutes	Clostridia	Lachnospirales	Lachnospiraceae	[Eubacterium] ruminantium group	NA	ASV79
Genus	47.2981	0.0772815	3.14188	0.0245972	0.980376	0.988282	Bacteria	Firmicutes	Clostridia	Lachnospirales	Lachnospiraceae	Tyzzerella	NA	ASV245
Genus	6.7905	-0.00133088	0.833601	-0.00159655	0.998726	0.998726	Bacteria	Verrucomicrobiota	Lentisphaeria	Victivallales	Victivallaceae	Victivallis	NA	ASV472

### Sheet: C. FIN ANCOM
Supplementary table 4C: ANCOM differential abundance results at genus level FIN cohort
taxa_id	W	detected_0.7
ASV1	0	FALSE
ASV2	5	FALSE
ASV3	0	FALSE
ASV4	0	FALSE
ASV6	12	FALSE
ASV7	2	FALSE
ASV10	15	FALSE
ASV12	0	FALSE
ASV13	0	FALSE
ASV15	0	FALSE
ASV16	0	FALSE
ASV17	0	FALSE
ASV18	0	FALSE
ASV19	0	FALSE
ASV20	0	FALSE
ASV23	0	FALSE
ASV26	0	FALSE
ASV27	0	FALSE
ASV28	0	FALSE
ASV30	0	FALSE
ASV31	0	FALSE
ASV32	0	FALSE
ASV33	0	FALSE
ASV34	0	FALSE
ASV37	0	FALSE
ASV39	0	FALSE
ASV43	3	FALSE
ASV51	0	FALSE
ASV52	21	FALSE
ASV55	4	FALSE
ASV57	82	TRUE
ASV60	0	FALSE
ASV61	7	FALSE
ASV65	4	FALSE
ASV66	49	FALSE
ASV67	0	FALSE
ASV72	0	FALSE
ASV75	0	FALSE
ASV76	0	FALSE
ASV77	0	FALSE
ASV78	0	FALSE
ASV79	0	FALSE
ASV80	0	FALSE
ASV81	0	FALSE
ASV87	46	FALSE
ASV92	0	FALSE
ASV93	0	FALSE
ASV96	0	FALSE
ASV97	6	FALSE
ASV111	0	FALSE
ASV116	1	FALSE
ASV121	0	FALSE
ASV133	36	FALSE
ASV134	6	FALSE
ASV141	0	FALSE
ASV144	0	FALSE
ASV147	0	FALSE
ASV159	0	FALSE
ASV163	0	FALSE
ASV173	0	FALSE
ASV177	0	FALSE
ASV184	0	FALSE
ASV191	7	FALSE
ASV193	0	FALSE
ASV194	4	FALSE
ASV201	17	FALSE
ASV212	0	FALSE
ASV213	3	FALSE
ASV216	0	FALSE
ASV221	48	FALSE
ASV224	1	FALSE
ASV229	0	FALSE
ASV232	0	FALSE
ASV235	0	FALSE
ASV245	0	FALSE
ASV261	0	FALSE
ASV266	0	FALSE
ASV286	33	FALSE
ASV288	3	FALSE
ASV300	45	FALSE
ASV304	5	FALSE
ASV308	46	FALSE
ASV309	1	FALSE
ASV318	0	FALSE
ASV329	0	FALSE
ASV345	67	FALSE
ASV360	0	FALSE
ASV378	0	FALSE
ASV385	0	FALSE
ASV396	6	FALSE
ASV429	0	FALSE
ASV461	0	FALSE
ASV472	0	FALSE
ASV479	0	FALSE
ASV506	1	FALSE
ASV510	0	FALSE
ASV538	4	FALSE
ASV557	1	FALSE
ASV583	4	FALSE
ASV688	0	FALSE
ASV735	6	FALSE
ASV765	0	FALSE
ASV796	0	FALSE
ASV826	4	FALSE
ASV855	4	FALSE
ASV911	0	FALSE
ASV944	6	FALSE
ASV972	0	FALSE
ASV1043	0	FALSE
ASV1057	9	FALSE
ASV1437	0	FALSE
ASV1793	4	FALSE
ASV2106	3	FALSE
ASV2721	6	FALSE

### Sheet: D. FIN DESeq
Supplementary table 4A: DESeq differential abundance results at genus level FIN cohort
taxLevel	baseMean	log2FoldChange	lfcSE	stat	pvalue	padj	Kingdom	Phylum	Class	Order	Family	Genus	Species	ASV
Genus	147.386	-0.945878	0.260843	-3.62624	0.00028758	0.0327841	Bacteria	Firmicutes	Clostridia	Oscillospirales	Butyricicoccaceae	Butyricicoccus	NA	ASV66
Genus	14.2901	-1.94552	0.610442	-3.18706	0.00143725	0.081923	Bacteria	Firmicutes	Clostridia	Lachnospirales	Lachnospiraceae	GCA-900066575	NA	ASV308
Genus	448.555	-0.508416	0.172433	-2.94849	0.00319335	0.121347	Bacteria	Firmicutes	Clostridia	Lachnospirales	Lachnospiraceae	Blautia	NA	ASV43
Genus	12.8698	-2.50023	1.01853	-2.45474	0.0140985	0.340399	Bacteria	Firmicutes	Clostridia	Lachnospirales	Lachnospiraceae	Lachnotalea	NA	ASV345
Genus	6.2991	2.55854	1.05113	2.43408	0.0149298	0.340399	Bacteria	Actinobacteriota	Coriobacteriia	Coriobacteriales	Eggerthellaceae	Senegalimassilia	NA	ASV133
Genus	9037.3	0.369995	0.160063	2.31155	0.0208023	0.395244	Bacteria	Bacteroidota	Bacteroidia	Bacteroidales	Bacteroidaceae	Bacteroides	NA	ASV2
Genus	417.512	-1.08824	0.532268	-2.04454	0.0409001	0.666087	Bacteria	Proteobacteria	Gammaproteobacteria	Burkholderiales	Sutterellaceae	Sutterella	NA	ASV87
Genus	6.01755	-1.80645	0.971613	-1.85923	0.0629947	0.897675	Bacteria	Firmicutes	Clostridia	Lachnospirales	Lachnospiraceae	Lachnospiraceae FCS020 group	NA	ASV213
Genus	262.818	-0.586846	0.370555	-1.5837	0.113263	0.996613	Bacteria	Firmicutes	Clostridia	Lachnospirales	Lachnospiraceae	Fusicatenibacter	NA	ASV13
Genus	2413.67	0.309436	0.203961	1.51713	0.129233	0.996613	Bacteria	Firmicutes	Clostridia	Oscillospirales	Ruminococcaceae	Faecalibacterium	NA	ASV6
Genus	775.582	0.602166	0.405416	1.4853	0.137464	0.996613	Bacteria	Actinobacteriota	Actinobacteria	Bifidobacteriales	Bifidobacteriaceae	Bifidobacterium	NA	ASV1
Genus	1266.43	-0.584317	0.396925	-1.47211	0.140992	0.996613	Bacteria	Firmicutes	Clostridia	Lachnospirales	Lachnospiraceae	Agathobacter	NA	ASV7
Genus	6.00707	0.932339	0.645094	1.44527	0.148381	0.996613	Bacteria	Firmicutes	Bacilli	Erysipelotrichales	Erysipelotrichaceae	Holdemania	NA	ASV735
Genus	588.974	-0.500978	0.361708	-1.38503	0.166042	0.996613	Bacteria	Firmicutes	Clostridia	Lachnospirales	Lachnospiraceae	Roseburia	NA	ASV57
Genus	149.13	-0.597158	0.433097	-1.37881	0.167954	0.996613	Bacteria	Firmicutes	Clostridia	Lachnospirales	Lachnospiraceae	[Ruminococcus] torques group	NA	ASV77
Genus	304.091	-0.497263	0.372694	-1.33424	0.182126	0.996613	Bacteria	Firmicutes	Clostridia	Lachnospirales	Lachnospiraceae	Lachnoclostridium	NA	ASV141
Genus	38.9068	0.825083	0.630388	1.30885	0.190585	0.996613	Bacteria	Firmicutes	Clostridia	Oscillospirales	Ruminococcaceae	Negativibacillus	NA	ASV300
Genus	8.66395	-1.5099	1.19486	-1.26366	0.206352	0.996613	Bacteria	Firmicutes	Clostridia	Oscillospirales	Ruminococcaceae	Fournierella	NA	ASV765
Genus	12.4872	1.02544	0.815512	1.25742	0.208603	0.996613	Bacteria	Firmicutes	Bacilli	Erysipelotrichales	Erysipelatoclostridiaceae	Erysipelatoclostridium	NA	ASV286
Genus	13.1308	0.755807	0.639552	1.18178	0.237295	0.996613	Bacteria	Firmicutes	Clostridia	Lachnospirales	Defluviitaleaceae	Defluviitaleaceae UCG-011	NA	ASV855
Genus	98.3675	-1.38775	1.20491	-1.15175	0.249426	0.996613	Bacteria	Desulfobacterota	Desulfovibrionia	Desulfovibrionales	Desulfovibrionaceae	Bilophila	NA	ASV144
Genus	85.0575	-0.285732	0.249697	-1.14432	0.252492	0.996613	Bacteria	Firmicutes	Clostridia	Oscillospirales	Oscillospiraceae	Colidextribacter	NA	ASV378
Genus	494.968	0.38076	0.346857	1.09774	0.272316	0.996613	Bacteria	Firmicutes	Clostridia	Oscillospirales	Oscillospiraceae	NK4A214 group	NA	ASV93
Genus	2266.21	-0.330354	0.307682	-1.07369	0.282963	0.996613	Bacteria	Firmicutes	Clostridia	Oscillospirales	Ruminococcaceae	Subdoligranulum	NA	ASV3
Genus	6.55986	0.922631	0.860384	1.07235	0.283564	0.996613	Bacteria	Proteobacteria	Gammaproteobacteria	Burkholderiales	Oxalobacteraceae	Oxalobacter	NA	ASV538
Genus	81.3103	-1.46908	1.40337	-1.04682	0.295183	0.996613	Bacteria	Bacteroidota	Bacteroidia	Bacteroidales	Marinifilaceae	Butyricimonas	NA	ASV479
Genus	1646.02	0.314253	0.305482	1.02871	0.303614	0.996613	Bacteria	Firmicutes	Clostridia	Oscillospirales	Oscillospiraceae	UCG-002	NA	ASV32
Genus	128.214	0.340891	0.333136	1.02328	0.306175	0.996613	Bacteria	Firmicutes	Clostridia	Monoglobales	Monoglobaceae	Monoglobus	NA	ASV55
Genus	94.427	0.395073	0.407917	0.968513	0.332788	0.996613	Bacteria	Firmicutes	Clostridia	Lachnospirales	Lachnospiraceae	Dorea	NA	ASV18
Genus	3.8161	1.59259	1.6976	0.938145	0.34817	0.996613	Bacteria	Synergistota	Synergistia	Synergistales	Synergistaceae	Cloacibacillus	NA	ASV1057
Genus	1.31458	-1.4895	1.61502	-0.92228	0.356382	0.996613	Bacteria	Bacteroidota	Bacteroidia	Bacteroidales	Porphyromonadaceae	Porphyromonas	NA	ASV2106
Genus	10.1749	-0.850737	0.945938	-0.899358	0.368462	0.996613	Bacteria	Firmicutes	Clostridia	Oscillospirales	Ruminococcaceae	Paludicola	NA	ASV1043
Genus	119.566	-0.384502	0.466015	-0.825086	0.409323	0.996613	Bacteria	Firmicutes	Clostridia	Oscillospirales	Oscillospiraceae	UCG-003	NA	ASV116
Genus	407.626	-0.327735	0.397595	-0.824294	0.409772	0.996613	Bacteria	Firmicutes	Clostridia	Lachnospirales	Lachnospiraceae	Lachnospiraceae NK4A136 group	NA	ASV81
Genus	2.12157	-1.06001	1.47467	-0.71881	0.472258	0.996613	Bacteria	Firmicutes	Bacilli	Erysipelotrichales	Erysipelotrichaceae	Merdibacter	NA	ASV583
Genus	690.129	0.239799	0.336048	0.713584	0.475484	0.996613	Bacteria	Firmicutes	Clostridia	Oscillospirales	Oscillospiraceae	UCG-005	NA	ASV51
Genus	41.8286	-0.361961	0.51694	-0.700198	0.483804	0.996613	Bacteria	Firmicutes	Clostridia	Oscillospirales	Ruminococcaceae	UBA1819	NA	ASV191
Genus	275.453	-0.27263	0.434477	-0.627489	0.530339	0.996613	Bacteria	Firmicutes	Clostridia	Lachnospirales	Lachnospiraceae	Lachnospira	NA	ASV111
Genus	804.232	1.12324	1.83712	0.61141	0.540928	0.996613	Bacteria	Verrucomicrobiota	Verrucomicrobiae	Verrucomicrobiales	Akkermansiaceae	Akkermansia	NA	ASV10
Genus	60.8539	-0.308742	0.530057	-0.582469	0.560251	0.996613	Bacteria	Firmicutes	Clostridia	Lachnospirales	Lachnospiraceae	[Eubacterium] xylanophilum group	NA	ASV201
Genus	2.59671	-0.989333	1.70049	-0.581792	0.560707	0.996613	Bacteria	Firmicutes	Clostridia	Oscillospirales	Oscillospiraceae	Pseudoflavonifractor	NA	ASV972
Genus	536.108	-0.852392	1.48549	-0.573813	0.566094	0.996613	Bacteria	Firmicutes	Clostridia	Lachnospirales	Lachnospiraceae	[Eubacterium] eligens group	NA	ASV78
Genus	60.0215	-0.483225	0.850809	-0.56796	0.570062	0.996613	Bacteria	Firmicutes	Clostridia	Lachnospirales	Lachnospiraceae	CAG-56	NA	ASV96
Genus	2.65274	0.654778	1.18848	0.550938	0.581676	0.996613	Bacteria	Actinobacteriota	Coriobacteriia	Coriobacteriales	Eggerthellaceae	Enterorhabdus	NA	ASV134
Genus	35.3103	-0.207246	0.37683	-0.549972	0.582339	0.996613	Bacteria	Firmicutes	Clostridia	Peptostreptococcales-Tissierellales	Anaerovoracaceae	Family XIII UCG-001	NA	ASV266
Genus	184.718	0.11217	0.212514	0.527826	0.59762	0.996613	Bacteria	Firmicutes	Clostridia	Oscillospirales	Ruminococcaceae	Incertae Sedis	NA	ASV65
Genus	101.886	-0.606516	1.25404	-0.483648	0.628635	0.996613	Bacteria	Firmicutes	Clostridia	Lachnospirales	Lachnospiraceae	Lachnospiraceae UCG-004	NA	ASV221
Genus	6.35174	0.455427	0.952603	0.478087	0.632589	0.996613	Bacteria	Firmicutes	Clostridia	Lachnospirales	Lachnospiraceae	[Eubacterium] hallii group	NA	ASV37
Genus	2.35618	0.51367	1.08733	0.472416	0.63663	0.996613	Bacteria	Actinobacteriota	Coriobacteriia	Coriobacteriales	Eggerthellaceae	Adlercreutzia	NA	ASV194
Genus	31.1793	-0.224398	0.484304	-0.463341	0.64312	0.996613	Bacteria	Firmicutes	Clostridia	Peptostreptococcales-Tissierellales	Anaerovoracaceae	Family XIII AD3011 group	NA	ASV329
Genus	599.486	-0.332328	0.720638	-0.461158	0.644685	0.996613	Bacteria	Firmicutes	Negativicutes	Veillonellales-Selenomonadales	Veillonellaceae	Dialister	NA	ASV12
Genus	323.466	-0.189675	0.4428	-0.428355	0.668393	0.996613	Bacteria	Firmicutes	Clostridia	Oscillospirales	Ruminococcaceae	[Eubacterium] siraeum group	NA	ASV60
Genus	901.939	0.13108	0.324011	0.404556	0.685804	0.996613	Bacteria	Bacteroidota	Bacteroidia	Bacteroidales	Tannerellaceae	Parabacteroides	NA	ASV39
Genus	5.04366	0.461181	1.15406	0.399615	0.68944	0.996613	Bacteria	Firmicutes	Clostridia	Lachnospirales	Lachnospiraceae	Howardella	NA	ASV510
Genus	62.5039	0.17471	0.438523	0.398406	0.690331	0.996613	Bacteria	Actinobacteriota	Coriobacteriia	Coriobacteriales	Coriobacteriaceae	Collinsella	NA	ASV17
Genus	102.16	-0.173106	0.443948	-0.389925	0.696592	0.996613	Bacteria	Firmicutes	Clostridia	Lachnospirales	Lachnospiraceae	Lachnospiraceae ND3007 group	NA	ASV76
Genus	1.35543	-0.521125	1.3986	-0.372605	0.709442	0.996613	Bacteria	Firmicutes	Clostridia	Oscillospirales	Ruminococcaceae	Candidatus Soleaferrea	NA	ASV1793
Genus	564.649	-0.809771	2.23802	-0.361825	0.717483	0.996613	Bacteria	Bacteroidota	Bacteroidia	Bacteroidales	Barnesiellaceae	Barnesiella	NA	ASV121
Genus	1758.39	-1.12192	3.11417	-0.360264	0.71865	0.996613	Bacteria	Bacteroidota	Bacteroidia	Bacteroidales	Prevotellaceae	Prevotella	NA	ASV20
Genus	7.92433	-0.32759	0.930383	-0.352102	0.724762	0.996613	Bacteria	Firmicutes	Clostridia	Peptococcales	Peptococcaceae	Peptococcus	NA	ASV911
Genus	52.2587	-0.199869	0.639994	-0.312297	0.754814	0.996613	Bacteria	Firmicutes	Clostridia	Oscillospirales	Oscillospiraceae	Flavonifractor	NA	ASV232
Genus	92.8081	0.086229	0.29178	0.295527	0.767591	0.996613	Bacteria	Firmicutes	Clostridia	Oscillospirales	Oscillospiraceae	Intestinimonas	NA	ASV224
Genus	28.4421	-0.629843	2.20287	-0.28592	0.77494	0.996613	Bacteria	Bacteroidota	Bacteroidia	Bacteroidales	Barnesiellaceae	Coprobacter	NA	ASV385
Genus	7.10751	0.430146	1.50652	0.285524	0.775243	0.996613	Bacteria	Firmicutes	Bacilli	Erysipelotrichales	Erysipelatoclostridiaceae	UCG-004	NA	ASV1437
Genus	137.526	-0.886375	3.1198	-0.284112	0.776324	0.996613	Bacteria	Bacteroidota	Bacteroidia	Bacteroidales	Prevotellaceae	Paraprevotella	NA	ASV177
Genus	34.8617	0.522519	1.9757	0.264473	0.791415	0.996613	Bacteria	Firmicutes	Clostridia	Lachnospirales	Lachnospiraceae	[Eubacterium] ventriosum group	NA	ASV159
Genus	77.8675	-0.826211	3.1265	-0.26426	0.791579	0.996613	Bacteria	Firmicutes	Bacilli	Acholeplasmatales	Acholeplasmataceae	Anaeroplasma	NA	ASV235
Genus	20.3311	-0.187693	0.722307	-0.259853	0.794977	0.996613	Bacteria	Verrucomicrobiota	Lentisphaeria	Victivallales	Victivallaceae	Victivallis	NA	ASV472
Genus	112.444	0.194013	0.752675	0.257764	0.796589	0.996613	Bacteria	Firmicutes	Clostridia	Clostridiales	Clostridiaceae	Clostridium sensu stricto 1	NA	ASV28
Genus	29.3402	-0.552767	2.16489	-0.255333	0.798466	0.996613	Bacteria	Firmicutes	Clostridia	Lachnospirales	Lachnospiraceae	Lachnospiraceae UCG-001	NA	ASV229
Genus	78.855	-0.122102	0.481471	-0.253603	0.799803	0.996613	Bacteria	Firmicutes	Bacilli	Erysipelotrichales	Erysipelatoclostridiaceae	Erysipelotrichaceae UCG-003	NA	ASV19
Genus	371.851	0.724869	3.11643	0.232596	0.816075	0.996613	Bacteria	Firmicutes	Clostridia	Oscillospirales	Ruminococcaceae	CAG-352	NA	ASV27
Genus	34.2176	-0.451825	2.13046	-0.212078	0.832046	0.996613	Bacteria	Firmicutes	Clostridia	Peptostreptococcales-Tissierellales	Peptostreptococcaceae	Intestinibacter	NA	ASV33
Genus	108.523	0.0985197	0.47293	0.208318	0.834981	0.996613	Bacteria	Firmicutes	Bacilli	Lactobacillales	Streptococcaceae	Streptococcus	NA	ASV23
Genus	45.3152	0.633042	3.12248	0.202737	0.839341	0.996613	Bacteria	Firmicutes	Clostridia	Lachnospirales	Lachnospiraceae	[Ruminococcus] gnavus group	NA	ASV97
Genus	12.7471	-0.114172	0.570714	-0.200051	0.841441	0.996613	Bacteria	Firmicutes	Clostridia	Oscillospirales	Ruminococcaceae	Angelakisella	NA	ASV688
Genus	0.817865	0.278737	1.41751	0.196639	0.84411	0.996613	Bacteria	Patescibacteria	Saccharimonadia	Saccharimonadales	Saccharimonadaceae	TM7x	NA	ASV2721
Genus	178.312	-0.526305	3.12426	-0.168457	0.866223	0.996613	Bacteria	Firmicutes	Bacilli	Erysipelotrichales	Erysipelatoclostridiaceae	Asteroleplasma	NA	ASV184
Genus	13.4651	-0.235647	1.41275	-0.166801	0.867527	0.996613	Bacteria	Firmicutes	Clostridia	Lachnospirales	Lachnospiraceae	Frisingicoccus	NA	ASV506
Genus	20.63	0.489007	3.12419	0.156523	0.875621	0.996613	Bacteria	Firmicutes	Bacilli	Erysipelotrichales	Erysipelotrichaceae	Turicibacter	NA	ASV92
Genus	18.3503	0.451665	3.12705	0.144438	0.885155	0.996613	Bacteria	Firmicutes	Bacilli	Erysipelotrichales	Erysipelatoclostridiaceae	Catenibacterium	NA	ASV61
Genus	37.8739	0.435418	3.1216	0.139486	0.889066	0.996613	Bacteria	Firmicutes	Clostridia	Lachnospirales	Lachnospiraceae	Tyzzerella	NA	ASV245
Genus	5.70959	0.11582	0.868028	0.133429	0.893854	0.996613	Bacteria	Firmicutes	Clostridia	Oscillospirales	Butyricicoccaceae	UCG-009	NA	ASV796
Genus	40.0921	-0.411886	3.12355	-0.131865	0.895091	0.996613	Bacteria	Firmicutes	Clostridia	Lachnospirales	Lachnospiraceae	Lachnospiraceae AC2044 group	NA	ASV261
Genus	9.89365	0.0983943	0.799499	0.12307	0.902052	0.996613	Bacteria	Firmicutes	Clostridia	Oscillospirales	Ruminococcaceae	DTU089	NA	ASV396
Genus	5.46765	0.189998	1.54438	0.123026	0.902087	0.996613	Bacteria	Firmicutes	Clostridia	Lachnospirales	Lachnospiraceae	Eisenbergiella	NA	ASV944
Genus	41.1213	-0.168754	1.38891	-0.121501	0.903294	0.996613	Bacteria	Firmicutes	Clostridia	Lachnospirales	Lachnospiraceae	Lachnospiraceae UCG-010	NA	ASV216
Genus	30.5322	0.187586	1.62546	0.115404	0.908125	0.996613	Bacteria	Firmicutes	Clostridia	Lachnospirales	Lachnospiraceae	Anaerostipes	NA	ASV34
Genus	1076.85	0.0372831	0.354413	0.105197	0.91622	0.996613	Bacteria	Firmicutes	Clostridia	Oscillospirales	Ruminococcaceae	Ruminococcus	NA	ASV4
Genus	113.382	0.279526	2.6913	0.103863	0.917278	0.996613	Archaea	Euryarchaeota	Methanobacteria	Methanobacteriales	Methanobacteriaceae	Methanobrevibacter	NA	ASV26
Genus	19.6329	-0.0940819	0.969132	-0.0970785	0.922664	0.996613	Bacteria	Firmicutes	Clostridia	Lachnospirales	Lachnospiraceae	[Ruminococcus] gauvreauii group	NA	ASV75
Genus	27.0417	-0.163485	1.71059	-0.095572	0.923861	0.996613	Bacteria	Firmicutes	Clostridia	Oscillospirales	Oscillospiraceae	Oscillospira	NA	ASV429
Genus	179.288	-0.29371	3.11912	-0.0941646	0.924978	0.996613	Bacteria	Firmicutes	Bacilli	Erysipelotrichales	Erysipelotrichaceae	Holdemanella	NA	ASV67
Genus	10.5813	0.180204	2.20871	0.0815878	0.934975	0.996613	Bacteria	Firmicutes	Bacilli	Lactobacillales	Streptococcaceae	Lactococcus	NA	ASV304
Genus	136.939	-0.252596	3.12688	-0.0807822	0.935615	0.996613	Bacteria	Bacteroidota	Bacteroidia	Bacteroidales	Rikenellaceae	Rikenellaceae RC9 gut group	NA	ASV212
Genus	8.2546	-0.218884	2.92982	-0.0747091	0.940446	0.996613	Bacteria	Actinobacteriota	Coriobacteriia	Coriobacteriales	Eggerthellaceae	Eggerthella	NA	ASV309
Genus	89.5961	-0.211079	2.9134	-0.0724514	0.942243	0.996613	Bacteria	Proteobacteria	Gammaproteobacteria	Pasteurellales	Pasteurellaceae	Haemophilus	NA	ASV173
Genus	243.284	0.0377993	0.543252	0.0695797	0.944528	0.996613	Bacteria	Proteobacteria	Gammaproteobacteria	Burkholderiales	Sutterellaceae	Parasutterella	NA	ASV72
Genus	83.6341	-0.214641	3.11964	-0.0688032	0.945146	0.996613	Bacteria	Desulfobacterota	Desulfovibrionia	Desulfovibrionales	Desulfovibrionaceae	Desulfovibrio	NA	ASV163
Genus	5.59672	0.121882	1.85883	0.0655694	0.947721	0.996613	Bacteria	Firmicutes	Negativicutes	Veillonellales-Selenomonadales	Veillonellaceae	Allisonella	NA	ASV557
Genus	1775.6	0.0172564	0.264337	0.0652819	0.94795	0.996613	Bacteria	Bacteroidota	Bacteroidia	Bacteroidales	Rikenellaceae	Alistipes	NA	ASV31
Genus	746.53	0.0233986	0.37199	0.062901	0.949845	0.996613	Bacteria	Firmicutes	Clostridia	Lachnospirales	Lachnospiraceae	Coprococcus	NA	ASV52
Genus	69.9052	-0.136432	2.45875	-0.0554882	0.95575	0.996613	Bacteria	Firmicutes	Negativicutes	Veillonellales-Selenomonadales	Veillonellaceae	Veillonella	NA	ASV461
Genus	19.1538	0.11866	2.44566	0.0485187	0.961303	0.996613	Bacteria	Firmicutes	Clostridia	Peptostreptococcales-Tissierellales	Peptostreptococcaceae	Romboutsia	NA	ASV16
Genus	1459.93	-0.0176923	0.387392	-0.0456704	0.963573	0.996613	Bacteria	Firmicutes	Clostridia	Christensenellales	Christensenellaceae	Christensenellaceae R-7 group	NA	ASV15
Genus	329.089	0.131743	2.99754	0.0439502	0.964944	0.996613	Bacteria	Firmicutes	Negativicutes	Acidaminococcales	Acidaminococcaceae	Phascolarctobacterium	NA	ASV80
Genus	3.86781	0.0489196	1.37417	0.0355993	0.971602	0.996613	Bacteria	Actinobacteriota	Coriobacteriia	Coriobacteriales	Eggerthellaceae	Slackia	NA	ASV288
Genus	4.71774	0.083007	2.87836	0.0288383	0.976994	0.996613	Bacteria	Firmicutes	Clostridia	Oscillospirales	Ruminococcaceae	Anaerotruncus	NA	ASV826
Genus	104.568	0.0879058	3.11979	0.0281768	0.977521	0.996613	Bacteria	Firmicutes	Clostridia	Lachnospirales	Lachnospiraceae	[Eubacterium] ruminantium group	NA	ASV79
Genus	147.354	-0.025248	1.13241	-0.0222958	0.982212	0.996613	Bacteria	Bacteroidota	Bacteroidia	Bacteroidales	Marinifilaceae	Odoribacter	NA	ASV193
Genus	23.2525	0.0489136	3.12609	0.0156469	0.987516	0.996613	Bacteria	Firmicutes	Bacilli	Lactobacillales	Lactobacillaceae	Lactobacillus	NA	ASV318
Genus	38.5136	-0.028301	3.1264	-0.00905225	0.992777	0.996613	Bacteria	Firmicutes	Clostridia	Lachnospirales	Lachnospiraceae	Lachnospiraceae UCG-003	NA	ASV360
Genus	392.693	-0.0159603	3.11009	-0.00513179	0.995905	0.996613	Bacteria	Proteobacteria	Gammaproteobacteria	Enterobacterales	Enterobacteriaceae	Escherichia-Shigella	NA	ASV30
Genus	95.7626	-0.00149678	0.352634	-0.00424457	0.996613	0.996613	Bacteria	Firmicutes	Clostridia	Oscillospirales	Oscillospiraceae	Oscillibacter	NA	ASV147
