## Supplementary Table 5 for "Gut microbiome alterations in fecal samples of treatment-naïve *de novo* Parkinson’s disease patients"

### Sheet: A. NL ANCOM
Supplementary table 5A: ANCOM differential abundance results at family level NL cohort
taxa_id	W	detected_0.7
ASV1	1	FALSE
ASV2	0	FALSE
ASV7	17	FALSE
ASV8	3	FALSE
ASV10	0	FALSE
ASV12	42	TRUE
ASV15	1	FALSE
ASV16	0	FALSE
ASV17	0	FALSE
ASV19	0	FALSE
ASV20	0	FALSE
ASV23	0	FALSE
ASV26	1	FALSE
ASV28	0	FALSE
ASV30	0	FALSE
ASV31	0	FALSE
ASV32	2	FALSE
ASV39	8	FALSE
ASV40	1	FALSE
ASV55	0	FALSE
ASV59	0	FALSE
ASV63	0	FALSE
ASV66	18	FALSE
ASV98	0	FALSE
ASV145	1	FALSE
ASV150	0	FALSE
ASV163	3	FALSE
ASV170	0	FALSE
ASV173	9	FALSE
ASV175	0	FALSE
ASV193	0	FALSE
ASV219	0	FALSE
ASV227	0	FALSE
ASV235	0	FALSE
ASV329	0	FALSE
ASV379	1	FALSE
ASV434	0	FALSE
ASV467	10	FALSE
ASV472	3	FALSE
ASV473	0	FALSE
ASV538	6	FALSE
ASV779	3	FALSE
ASV807	1	FALSE
ASV842	1	FALSE
ASV855	2	FALSE
ASV1057	0	FALSE

### Sheet: B. NL DESeq
Supplementary table 5B: DESeq differential abundance results at family level NL cohort
taxLevel	baseMean	log2FoldChange	lfcSE	stat	pvalue	padj	Kingdom	Phylum	Class	Order	Family	Genus	Species	ASV
Family	9.22011	1.80802	0.740127	2.44285	0.014572	0.272063	Bacteria	Actinobacteriota	Coriobacteriia	Coriobacteriales	Atopobiaceae	NA	NA	ASV467
Family	12433.7	-0.298906	0.123109	-2.42798	0.015183	0.272063	Bacteria	Firmicutes	Clostridia	Lachnospirales	Lachnospiraceae	NA	NA	ASV7
Family	6597.28	-0.235949	0.10395	-2.26984	0.0232173	0.272063	Bacteria	Firmicutes	Clostridia	Oscillospirales	Ruminococcaceae	NA	NA	ASV8
Family	616.842	0.41879	0.185089	2.26264	0.0236577	0.272063	Bacteria	Bacteroidota	Bacteroidia	Bacteroidales	Tannerellaceae	NA	NA	ASV39
Family	791.315	-0.509159	0.275834	-1.84589	0.0649084	0.597157	Bacteria	Actinobacteriota	Actinobacteria	Bifidobacteriales	Bifidobacteriaceae	NA	NA	ASV1
Family	245.422	0.432079	0.260764	1.65697	0.0975252	0.747693	Bacteria	Desulfobacterota	Desulfovibrionia	Desulfovibrionales	Desulfovibrionaceae	NA	NA	ASV163
Family	90.7141	0.593313	0.412555	1.43814	0.150394	0.987696	Bacteria	Firmicutes	Clostridia	Peptostreptococcales-Tissierellales	Peptostreptococcaceae	NA	NA	ASV16
Family	221.567	-0.259751	0.213491	-1.21668	0.223725	0.987696	Bacteria	Firmicutes	Clostridia	Oscillospirales	Butyricicoccaceae	NA	NA	ASV66
Family	390.513	-0.211212	0.175509	-1.20342	0.228813	0.987696	Bacteria	Firmicutes	Clostridia	Oscillospirales	[Eubacterium] coprostanoligenes group	NA	NA	ASV59
Family	8.47835	0.78674	0.713293	1.10297	0.270041	0.987696	Bacteria	Verrucomicrobiota	Lentisphaeria	Victivallales	Victivallaceae	NA	NA	ASV472
Family	335.206	-0.378085	0.363161	-1.04109	0.297831	0.987696	Bacteria	Firmicutes	Bacilli	Lactobacillales	Streptococcaceae	NA	NA	ASV23
Family	1291.34	-0.231808	0.239958	-0.966038	0.334025	0.987696	Bacteria	Firmicutes	Clostridia	Christensenellales	Christensenellaceae	NA	NA	ASV15
Family	54.9371	-0.338193	0.352149	-0.96037	0.336869	0.987696	Bacteria	Firmicutes	Clostridia	Peptococcales	Peptococcaceae	NA	NA	ASV219
Family	112.742	-0.172776	0.18923	-0.913047	0.361218	0.987696	Bacteria	Firmicutes	Clostridia	Peptostreptococcales-Tissierellales	Anaerovoracaceae	NA	NA	ASV329
Family	176.949	-0.208437	0.248663	-0.838231	0.401901	0.987696	Bacteria	Actinobacteriota	Coriobacteriia	Coriobacteriales	Coriobacteriaceae	NA	NA	ASV17
Family	129.333	0.222431	0.273346	0.813733	0.415798	0.987696	Bacteria	Firmicutes	Clostridia	Monoglobales	Monoglobaceae	NA	NA	ASV55
Family	842.298	-1.62494	2.10979	-0.770191	0.441187	0.987696	Bacteria	Firmicutes	Negativicutes	Veillonellales-Selenomonadales	Veillonellaceae	NA	NA	ASV12
Family	71.6048	0.138451	0.19459	0.711502	0.476773	0.987696	Bacteria	Bacteroidota	Bacteroidia	Bacteroidales	Marinifilaceae	NA	NA	ASV193
Family	115.342	-0.348833	0.505378	-0.690242	0.490042	0.987696	Bacteria	Firmicutes	Clostridia	Clostridiales	Clostridiaceae	NA	NA	ASV28
Family	10.6727	0.283915	0.421929	0.672898	0.501012	0.987696	Bacteria	Proteobacteria	Gammaproteobacteria	Burkholderiales	Oxalobacteraceae	NA	NA	ASV538
Family	1.61765	0.81673	1.24112	0.658057	0.510501	0.987696	Bacteria	Firmicutes	Clostridia	Lachnospirales	Defluviitaleaceae	NA	NA	ASV855
Family	447.636	0.268419	0.42342	0.633931	0.526126	0.987696	Bacteria	Firmicutes	Negativicutes	Acidaminococcales	Acidaminococcaceae	NA	NA	ASV98
Family	269.632	0.130983	0.21992	0.595595	0.551446	0.987696	Bacteria	Firmicutes	Bacilli	Erysipelotrichales	Erysipelatoclostridiaceae	NA	NA	ASV19
Family	100.357	0.246953	0.473118	0.52197	0.601691	0.987696	Archaea	Euryarchaeota	Methanobacteria	Methanobacteriales	Methanobacteriaceae	NA	NA	ASV26
Family	1751.06	1.08565	2.48733	0.436472	0.662494	0.987696	Bacteria	Bacteroidota	Bacteroidia	Bacteroidales	Prevotellaceae	NA	NA	ASV20
Family	5.45913	0.57407	1.33107	0.431284	0.666262	0.987696	Bacteria	Synergistota	Synergistia	Synergistales	Synergistaceae	NA	NA	ASV1057
Family	476.965	1.2789	3.13478	0.407973	0.683294	0.987696	Bacteria	Bacteroidota	Bacteroidia	Bacteroidales	Muribaculaceae	NA	NA	ASV145
Family	1.33631	0.452877	1.12658	0.401991	0.68769	0.987696	Bacteria	Actinobacteriota	Actinobacteria	Actinomycetales	Actinomycetaceae	NA	NA	ASV473
Family	5106.34	0.0473931	0.156496	0.302838	0.762013	0.987696	Bacteria	Bacteroidota	Bacteroidia	Bacteroidales	Bacteroidaceae	NA	NA	ASV2
Family	120.861	-0.0587874	0.200813	-0.292746	0.769716	0.987696	Bacteria	Actinobacteriota	Coriobacteriia	Coriobacteriales	Eggerthellaceae	NA	NA	ASV63
Family	381.287	-0.0822127	0.289004	-0.284469	0.776051	0.987696	Bacteria	Bacteroidota	Bacteroidia	Bacteroidales	Barnesiellaceae	NA	NA	ASV170
Family	4.2614	0.336102	1.18193	0.284368	0.776129	0.987696	Bacteria	Firmicutes	Clostridia	Oscillospirales	Hydrogenoanaerobacterium	NA	NA	ASV779
Family	1378.1	-0.0387313	0.176624	-0.219287	0.826426	0.987696	Bacteria	Bacteroidota	Bacteroidia	Bacteroidales	Rikenellaceae	NA	NA	ASV31
Family	324.475	0.0673057	0.321191	0.20955	0.834019	0.987696	Bacteria	Firmicutes	Bacilli	Erysipelotrichales	Erysipelotrichaceae	NA	NA	ASV40
Family	3231.69	-0.023174	0.114906	-0.201677	0.840169	0.987696	Bacteria	Firmicutes	Clostridia	Oscillospirales	Oscillospiraceae	NA	NA	ASV32
Family	127.204	0.175609	0.893831	0.196468	0.844244	0.987696	Bacteria	Firmicutes	Clostridia	Oscillospirales	UCG-010	NA	NA	ASV379
Family	18.7843	-0.214384	1.41004	-0.152041	0.879155	0.987696	Bacteria	Proteobacteria	Gammaproteobacteria	Pasteurellales	Pasteurellaceae	NA	NA	ASV173
Family	8.16566	0.323772	2.17071	0.149155	0.881431	0.987696	Bacteria	Verrucomicrobiota	Lentisphaeria	Victivallales	vadinBE97	NA	NA	ASV807
Family	699.996	-0.389695	2.80113	-0.139121	0.889355	0.987696	Bacteria	Proteobacteria	Gammaproteobacteria	Enterobacterales	Enterobacteriaceae	NA	NA	ASV30
Family	107.992	-0.333031	3.06474	-0.108665	0.913468	0.987696	Bacteria	Firmicutes	Bacilli	Lactobacillales	Lactobacillaceae	NA	NA	ASV434
Family	4.02929	0.0841126	1.04085	0.0808115	0.935592	0.987696	Bacteria	Verrucomicrobiota	Verrucomicrobiae	Opitutales	Puniceicoccaceae	NA	NA	ASV842
Family	28.3904	-0.117751	1.85653	-0.0634254	0.949428	0.987696	Bacteria	Actinobacteriota	Coriobacteriia	Coriobacteriales	Coriobacteriales Incertae Sedis	NA	NA	ASV175
Family	23.358	0.177612	3.14509	0.0564727	0.954965	0.987696	Bacteria	Firmicutes	Bacilli	Acholeplasmatales	Acholeplasmataceae	NA	NA	ASV235
Family	230.665	-0.0136303	0.243762	-0.0559164	0.955408	0.987696	Bacteria	Proteobacteria	Gammaproteobacteria	Burkholderiales	Sutterellaceae	NA	NA	ASV150
Family	100.018	-0.123816	3.14492	-0.0393703	0.968595	0.987696	Bacteria	Firmicutes	Negativicutes	Veillonellales-Selenomonadales	Selenomonadaceae	NA	NA	ASV227
Family	832.882	0.0235915	1.52979	0.0154214	0.987696	0.987696	Bacteria	Verrucomicrobiota	Verrucomicrobiae	Verrucomicrobiales	Akkermansiaceae	NA	NA	ASV10

### Sheet: C. FIN ANCOM
Supplementary table 5C: ANCOM differential abundance results at family level FIN cohort
taxa_id	W	detected_0.7
ASV1	0	FALSE
ASV2	3	FALSE
ASV3	2	FALSE
ASV7	11	FALSE
ASV10	4	FALSE
ASV12	0	FALSE
ASV15	0	FALSE
ASV17	0	FALSE
ASV20	0	FALSE
ASV23	0	FALSE
ASV26	0	FALSE
ASV28	0	FALSE
ASV30	0	FALSE
ASV31	0	FALSE
ASV32	1	FALSE
ASV33	0	FALSE
ASV39	0	FALSE
ASV55	1	FALSE
ASV63	9	FALSE
ASV66	22	FALSE
ASV67	0	FALSE
ASV71	1	FALSE
ASV72	19	FALSE
ASV80	0	FALSE
ASV121	0	FALSE
ASV122	0	FALSE
ASV144	0	FALSE
ASV173	0	FALSE
ASV175	0	FALSE
ASV184	1	FALSE
ASV193	0	FALSE
ASV235	0	FALSE
ASV266	0	FALSE
ASV318	0	FALSE
ASV379	0	FALSE
ASV467	0	FALSE
ASV472	0	FALSE
ASV538	1	FALSE
ASV597	3	FALSE
ASV779	0	FALSE
ASV787	0	FALSE
ASV807	0	FALSE
ASV842	0	FALSE
ASV855	0	FALSE
ASV1057	3	FALSE
ASV2106	1	FALSE
ASV2721	3	FALSE

### Sheet: D. FIN DESeq
Supplementary table 5D: DESeq differential abundance results at family level FIN cohort
taxLevel	baseMean	log2FoldChange	lfcSE	stat	pvalue	padj	Kingdom	Phylum	Class	Order	Family	Genus	Species	ASV
Family	164.476	-0.978593	0.242929	-4.02831	5.61787e-05	0.0026404	Bacteria	Firmicutes	Clostridia	Oscillospirales	Butyricicoccaceae	NA	NA	ASV66
Family	38.9151	1.07638	0.324692	3.31508	0.000916176	0.0215301	Bacteria	Actinobacteriota	Coriobacteriia	Coriobacteriales	Eggerthellaceae	NA	NA	ASV63
Family	9956.57	0.469336	0.190802	2.45981	0.0139011	0.217784	Bacteria	Bacteroidota	Bacteroidia	Bacteroidales	Bacteroidaceae	NA	NA	ASV2
Family	6758.72	-0.361087	0.154645	-2.33494	0.0195464	0.22967	Bacteria	Firmicutes	Clostridia	Lachnospirales	Lachnospiraceae	NA	NA	ASV7
Family	711.688	-0.60633	0.300628	-2.01688	0.0437084	0.410859	Bacteria	Proteobacteria	Gammaproteobacteria	Burkholderiales	Sutterellaceae	NA	NA	ASV72
Family	135.067	0.581514	0.33957	1.7125	0.0868047	0.593115	Bacteria	Firmicutes	Clostridia	Monoglobales	Monoglobaceae	NA	NA	ASV55
Family	14.283	1.07584	0.652342	1.6492	0.0991061	0.593115	Bacteria	Firmicutes	Clostridia	Lachnospirales	Defluviitaleaceae	NA	NA	ASV855
Family	578.272	0.411758	0.251035	1.64024	0.100956	0.593115	Bacteria	Firmicutes	Clostridia	Oscillospirales	[Eubacterium] coprostanoligenes group	NA	NA	ASV71
Family	1.64104	-2.06391	1.41446	-1.45915	0.144525	0.754742	Bacteria	Actinobacteriota	Coriobacteriia	Coriobacteriales	Atopobiaceae	NA	NA	ASV467
Family	215.318	-0.558194	0.414094	-1.34799	0.177663	0.835014	Bacteria	Firmicutes	Bacilli	Erysipelotrichales	Erysipelotrichaceae	NA	NA	ASV67
Family	746.033	0.512478	0.402376	1.27363	0.202795	0.866488	Bacteria	Actinobacteriota	Actinobacteria	Bifidobacteriales	Bifidobacteriaceae	NA	NA	ASV1
Family	202.949	0.395441	0.325513	1.21482	0.224434	0.879032	Bacteria	Bacteroidota	Bacteroidia	Bacteroidales	Marinifilaceae	NA	NA	ASV193
Family	190.706	-1.14006	1.05422	-1.08143	0.279505	0.908292	Bacteria	Desulfobacterota	Desulfovibrionia	Desulfovibrionales	Desulfovibrionaceae	NA	NA	ASV144
Family	1.14511	-1.57094	1.58909	-0.988578	0.32287	0.908292	Bacteria	Bacteroidota	Bacteroidia	Bacteroidales	Porphyromonadaceae	NA	NA	ASV2106
Family	3.2606	1.54035	1.59531	0.965546	0.334271	0.908292	Bacteria	Synergistota	Synergistia	Synergistales	Synergistaceae	NA	NA	ASV1057
Family	29.9293	-0.673906	0.698743	-0.964455	0.334818	0.908292	Bacteria	Verrucomicrobiota	Lentisphaeria	Victivallales	Victivallaceae	NA	NA	ASV472
Family	3245.99	0.132117	0.151402	0.872623	0.382868	0.908292	Bacteria	Firmicutes	Clostridia	Oscillospirales	Oscillospiraceae	NA	NA	ASV32
Family	6.03849	0.652652	0.788835	0.827362	0.408032	0.908292	Bacteria	Proteobacteria	Gammaproteobacteria	Burkholderiales	Oxalobacteraceae	NA	NA	ASV538
Family	4.72387	1.14779	1.40456	0.817184	0.413823	0.908292	Bacteria	Firmicutes	Clostridia	Oscillospirales	Hydrogenoanaerobacterium	NA	NA	ASV779
Family	284.712	-0.266233	0.326689	-0.814944	0.415105	0.908292	Bacteria	Firmicutes	Bacilli	Erysipelotrichales	Erysipelatoclostridiaceae	NA	NA	ASV184
Family	70.2563	-0.238923	0.296738	-0.805165	0.420725	0.908292	Bacteria	Firmicutes	Clostridia	Peptostreptococcales-Tissierellales	Anaerovoracaceae	NA	NA	ASV266
Family	950.798	0.225283	0.282484	0.797505	0.425158	0.908292	Bacteria	Bacteroidota	Bacteroidia	Bacteroidales	Tannerellaceae	NA	NA	ASV39
Family	569.048	-1.31348	1.73467	-0.757196	0.448932	0.917383	Bacteria	Bacteroidota	Bacteroidia	Bacteroidales	Barnesiellaceae	NA	NA	ASV121
Family	55.5905	0.297659	0.416828	0.714105	0.475162	0.930526	Bacteria	Actinobacteriota	Coriobacteriia	Coriobacteriales	Coriobacteriaceae	NA	NA	ASV17
Family	11.3581	0.77259	1.22478	0.630798	0.528172	0.936287	Bacteria	Firmicutes	Clostridia	Hungateiclostridiaceae	Ruminiclostridium	NA	NA	ASV597
Family	716.358	1.12811	1.82442	0.618339	0.536352	0.936287	Bacteria	Verrucomicrobiota	Verrucomicrobiae	Verrucomicrobiales	Akkermansiaceae	NA	NA	ASV10
Family	15.2752	-0.649546	1.05439	-0.616041	0.537867	0.936287	Bacteria	Verrucomicrobiota	Lentisphaeria	Victivallales	vadinBE97	NA	NA	ASV807
Family	715.051	-0.29457	0.502915	-0.585725	0.558061	0.936745	Bacteria	Firmicutes	Negativicutes	Veillonellales-Selenomonadales	Veillonellaceae	NA	NA	ASV12
Family	1923.39	0.123899	0.248585	0.498418	0.61819	0.996934	Bacteria	Bacteroidota	Bacteroidia	Bacteroidales	Rikenellaceae	NA	NA	ASV31
Family	12.9499	-0.493441	1.04361	-0.472821	0.636341	0.996934	Bacteria	Verrucomicrobiota	Verrucomicrobiae	Opitutales	Puniceicoccaceae	NA	NA	ASV842
Family	2043.2	-1.31655	3.10894	-0.423472	0.671951	0.998361	Bacteria	Bacteroidota	Bacteroidia	Bacteroidales	Prevotellaceae	NA	NA	ASV20
Family	21.2154	-0.195975	0.511129	-0.383415	0.701412	0.998361	Bacteria	Firmicutes	Clostridia	Peptococcales	Peptococcaceae	NA	NA	ASV787
Family	122.217	-0.144758	0.433662	-0.333803	0.738529	0.998361	Bacteria	Firmicutes	Bacilli	Lactobacillales	Streptococcaceae	NA	NA	ASV23
Family	192.077	-0.134972	0.47863	-0.281996	0.777947	0.998361	Bacteria	Firmicutes	Clostridia	Oscillospirales	UCG-010	NA	NA	ASV379
Family	81.0407	-0.845748	3.1265	-0.27051	0.786768	0.998361	Bacteria	Firmicutes	Bacilli	Acholeplasmatales	Acholeplasmataceae	NA	NA	ASV235
Family	1789.85	-0.0982795	0.369357	-0.266082	0.790176	0.998361	Bacteria	Firmicutes	Clostridia	Christensenellales	Christensenellaceae	NA	NA	ASV15
Family	12.0626	-0.579521	2.23912	-0.258816	0.795777	0.998361	Bacteria	Actinobacteriota	Coriobacteriia	Coriobacteriales	Coriobacteriales Incertae Sedis	NA	NA	ASV175
Family	7133.91	-0.0344517	0.146281	-0.235518	0.813807	0.998361	Bacteria	Firmicutes	Clostridia	Oscillospirales	Ruminococcaceae	NA	NA	ASV3
Family	643.686	-0.150105	0.727585	-0.206306	0.836552	0.998361	Bacteria	Proteobacteria	Gammaproteobacteria	Enterobacterales	Enterobacteriaceae	NA	NA	ASV30
Family	637.054	-0.476675	3.1143	-0.15306	0.878351	0.998361	Bacteria	Bacteroidota	Bacteroidia	Bacteroidales	Muribaculaceae	NA	NA	ASV122
Family	114.503	0.106153	0.736619	0.144108	0.885415	0.998361	Bacteria	Firmicutes	Clostridia	Clostridiales	Clostridiaceae	NA	NA	ASV28
Family	127.848	-0.288611	3.11605	-0.0926208	0.926205	0.998361	Bacteria	Proteobacteria	Gammaproteobacteria	Pasteurellales	Pasteurellaceae	NA	NA	ASV173
Family	90.3108	0.226829	2.52909	0.0896879	0.928535	0.998361	Archaea	Euryarchaeota	Methanobacteria	Methanobacteriales	Methanobacteriaceae	NA	NA	ASV26
Family	411.563	-0.16558	3.0713	-0.053912	0.957005	0.998361	Bacteria	Firmicutes	Negativicutes	Acidaminococcales	Acidaminococcaceae	NA	NA	ASV80
Family	56.2255	0.0161635	1.86609	0.0086617	0.993089	0.998361	Bacteria	Firmicutes	Clostridia	Peptostreptococcales-Tissierellales	Peptostreptococcaceae	NA	NA	ASV33
Family	0.658794	-0.0108044	1.37581	-0.00785313	0.993734	0.998361	Bacteria	Patescibacteria	Saccharimonadia	Saccharimonadales	Saccharimonadaceae	NA	NA	ASV2721
Family	23.5526	-0.0064201	3.1255	-0.0020541	0.998361	0.998361	Bacteria	Firmicutes	Bacilli	Lactobacillales	Lactobacillaceae	NA	NA	ASV318
