## Supplementary Table 6 for "Gut microbiome alterations in fecal samples of treatment-naïve *de novo* Parkinson’s disease patients"

### Sheet: A. PERMANOVA
Supplementary table 6A: PERMANOVA (univariable) of DNA extraction method in samples processed in parallel using both the NL (Qiagen Allprep) and FIN (PSP Spin Stool Kit) method
variable	Df	SumOfSqs	R2	F	Pr(>F)
DNA_extraction_method	1	5886.69	0.0197831	1.85677	9.999e-05
Residual	92	291675	0.980217	NA	NA
Total	93	297562	1	NA	NA

### Sheet: B. ANCOM
Supplementary table 6B: Taxa identified by ANCOM as statistically significantly differentially abundant between DNA extraction methods in samples processed in parallel using both the NL (Qiagen Allprep) and FIN (PSP Spin Stool Kit) method, at ASV, genus and family level.
taxLevel	Kingdom	Phylum	Class	Order	Family	Genus	Species	ASV
ASV	Bacteria	Firmicutes	Clostridia	Lachnospirales	Lachnospiraceae	Blautia	NA	ASV5
ASV	Bacteria	Firmicutes	Clostridia	Lachnospirales	Lachnospiraceae	Fusicatenibacter	saccharivorans	ASV13
ASV	Bacteria	Firmicutes	Clostridia	Lachnospirales	Lachnospiraceae	Blautia	massiliensis	ASV14
ASV	Bacteria	Firmicutes	Clostridia	Peptostreptococcales-Tissierellales	Peptostreptococcaceae	Romboutsia	NA	ASV16
ASV	Bacteria	Firmicutes	Clostridia	Lachnospirales	Lachnospiraceae	Dorea	longicatena	ASV18
ASV	Bacteria	Firmicutes	Clostridia	Lachnospirales	Lachnospiraceae	Anaerostipes	hadrus	ASV34
ASV	Bacteria	Firmicutes	Clostridia	Lachnospirales	Lachnospiraceae	Blautia	obeum	ASV36
ASV	Bacteria	Firmicutes	Clostridia	Lachnospirales	Lachnospiraceae	[Eubacterium] hallii group	NA	ASV37
ASV	Bacteria	Bacteroidota	Bacteroidia	Bacteroidales	Bacteroidaceae	Bacteroides	NA	ASV46
ASV	Bacteria	Firmicutes	Clostridia	Lachnospirales	Lachnospiraceae	[Ruminococcus] torques group	NA	ASV53
ASV	Bacteria	Actinobacteriota	Coriobacteriia	Coriobacteriales	Eggerthellaceae	NA	NA	ASV63
ASV	Bacteria	Firmicutes	Clostridia	Lachnospirales	Lachnospiraceae	Coprococcus	catus	ASV74
ASV	Bacteria	Firmicutes	Clostridia	Lachnospirales	Lachnospiraceae	[Ruminococcus] gauvreauii group	NA	ASV75
ASV	Bacteria	Firmicutes	Clostridia	Lachnospirales	Lachnospiraceae	[Eubacterium] hallii group	NA	ASV86
ASV	Bacteria	Firmicutes	Clostridia	Lachnospirales	Lachnospiraceae	Dorea	formicigenerans	ASV88
ASV	Bacteria	Firmicutes	Clostridia	Lachnospirales	Lachnospiraceae	Blautia	NA	ASV89
ASV	Bacteria	Firmicutes	Clostridia	Lachnospirales	Lachnospiraceae	NA	NA	ASV131
ASV	Bacteria	Firmicutes	Clostridia	Lachnospirales	Lachnospiraceae	[Eubacterium] ventriosum group	NA	ASV159
ASV	Bacteria	Firmicutes	Clostridia	Lachnospirales	Lachnospiraceae	Roseburia	NA	ASV160
ASV	Bacteria	Firmicutes	Clostridia	Lachnospirales	Lachnospiraceae	Lachnospiraceae FCS020 group	NA	ASV213
ASV	Bacteria	Firmicutes	Clostridia	Peptostreptococcales-Tissierellales	Anaerovoracaceae	Family XIII AD3011 group	NA	ASV220
ASV	Bacteria	Firmicutes	Clostridia	Lachnospirales	Lachnospiraceae	Marvinbryantia	NA	ASV365
Genus	Bacteria	Firmicutes	Clostridia	Lachnospirales	Lachnospiraceae	Blautia	NA	ASV5
Genus	Bacteria	Firmicutes	Clostridia	Lachnospirales	Lachnospiraceae	Fusicatenibacter	NA	ASV13
Genus	Bacteria	Firmicutes	Clostridia	Peptostreptococcales-Tissierellales	Peptostreptococcaceae	Romboutsia	NA	ASV16
Genus	Bacteria	Firmicutes	Clostridia	Lachnospirales	Lachnospiraceae	Dorea	NA	ASV18
Genus	Bacteria	Firmicutes	Clostridia	Lachnospirales	Lachnospiraceae	Anaerostipes	NA	ASV34
Genus	Bacteria	Firmicutes	Clostridia	Lachnospirales	Lachnospiraceae	[Eubacterium] hallii group	NA	ASV37
Genus	Bacteria	Firmicutes	Clostridia	Lachnospirales	Lachnospiraceae	[Ruminococcus] torques group	NA	ASV53
Genus	Bacteria	Proteobacteria	Gammaproteobacteria	Burkholderiales	Sutterellaceae	Sutterella	NA	ASV150
Genus	Bacteria	Firmicutes	Clostridia	Lachnospirales	Lachnospiraceae	[Eubacterium] ventriosum group	NA	ASV159
Genus	Bacteria	Firmicutes	Clostridia	Lachnospirales	Lachnospiraceae	Lachnospiraceae FCS020 group	NA	ASV213
Genus	Bacteria	Firmicutes	Clostridia	Lachnospirales	Lachnospiraceae	Marvinbryantia	NA	ASV365
Genus	Bacteria	Verrucomicrobiota	Lentisphaeria	Victivallales	Victivallaceae	Victivallis	NA	ASV472
Family	Bacteria	Firmicutes	Clostridia	Peptostreptococcales-Tissierellales	Peptostreptococcaceae	NA	NA	ASV16
Family	Bacteria	Actinobacteriota	Coriobacteriia	Coriobacteriales	Eggerthellaceae	NA	NA	ASV63
Family	Bacteria	Proteobacteria	Gammaproteobacteria	Burkholderiales	Sutterellaceae	NA	NA	ASV150
Family	Bacteria	Verrucomicrobiota	Lentisphaeria	Victivallales	Victivallaceae	NA	NA	ASV472

### Sheet: C. DESeq
Supplementary table 6C: Taxa identified by DESeq as statistically significantly differentially abundant between DNA extraction methods in samples processed in parallel using both the NL (Qiagen Allprep) and FIN (PSP Spin Stool Kit) method, at ASV, genus and family level.
taxLevel	baseMean	log2FoldChange	lfcSE	stat	pvalue	padj	Kingdom	Phylum	Class	Order	Family	Genus	Species	ASV
ASV	428.872	2.96798	0.355198	8.35587	6.4953e-17	1.53939e-14	Bacteria	Firmicutes	Clostridia	Lachnospirales	Lachnospiraceae	Dorea	longicatena	ASV18
ASV	61.2019	4.14966	0.533741	7.77466	7.56484e-15	8.96434e-13	Bacteria	Firmicutes	Clostridia	Lachnospirales	Lachnospiraceae	[Eubacterium] hallii group	NA	ASV37
ASV	535.423	2.41143	0.369951	6.51823	7.114e-11	5.62006e-09	Bacteria	Firmicutes	Clostridia	Lachnospirales	Lachnospiraceae	Fusicatenibacter	saccharivorans	ASV13
ASV	20.061	6.27427	1.01196	6.20013	5.64174e-10	3.34273e-08	Bacteria	Firmicutes	Clostridia	Lachnospirales	Lachnospiraceae	[Eubacterium] hallii group	NA	ASV86
ASV	61.2159	2.76841	0.452781	6.11424	9.70175e-10	4.59863e-08	Bacteria	Firmicutes	Clostridia	Lachnospirales	Lachnospiraceae	Coprococcus	catus	ASV74
ASV	18.8653	6.61102	1.16044	5.69701	1.21925e-08	4.81605e-07	Bacteria	Firmicutes	Clostridia	Lachnospirales	Lachnospiraceae	Marvinbryantia	NA	ASV365
ASV	252.54	1.77742	0.318044	5.58859	2.28926e-08	7.75078e-07	Bacteria	Firmicutes	Clostridia	Lachnospirales	Lachnospiraceae	Blautia	NA	ASV5
ASV	245.745	2.05083	0.389204	5.2693	1.36946e-07	3.78689e-06	Bacteria	Firmicutes	Clostridia	Lachnospirales	Lachnospiraceae	Blautia	massiliensis	ASV14
ASV	39.3756	4.67443	0.888621	5.26032	1.43806e-07	3.78689e-06	Bacteria	Firmicutes	Clostridia	Lachnospirales	Lachnospiraceae	Lachnospiraceae FCS020 group	NA	ASV213
ASV	117.226	3.42717	0.73773	4.64556	3.39148e-06	8.0378e-05	Bacteria	Firmicutes	Clostridia	Lachnospirales	Lachnospiraceae	[Ruminococcus] torques group	NA	ASV53
ASV	131.854	3.16175	0.741573	4.26358	2.0118e-05	0.000433452	Bacteria	Firmicutes	Clostridia	Lachnospirales	Lachnospiraceae	NA	NA	ASV131
ASV	48.0458	2.17146	0.530765	4.09118	4.29178e-05	0.000847627	Bacteria	Actinobacteriota	Coriobacteriia	Coriobacteriales	Eggerthellaceae	NA	NA	ASV63
ASV	76.4187	2.16405	0.586396	3.69043	0.000223877	0.00395962	Bacteria	Firmicutes	Clostridia	Lachnospirales	Lachnospiraceae	Anaerostipes	hadrus	ASV34
ASV	45.1543	3.18768	0.86639	3.67927	0.000233902	0.00395962	Bacteria	Firmicutes	Clostridia	Lachnospirales	Lachnospiraceae	Blautia	NA	ASV89
ASV	192.322	2.31454	0.711304	3.25394	0.00113817	0.017983	Bacteria	Firmicutes	Clostridia	Christensenellales	Christensenellaceae	NA	NA	ASV100
ASV	46.9847	3.30224	1.05438	3.13194	0.00173655	0.0257226	Bacteria	Firmicutes	Clostridia	Lachnospirales	Lachnospiraceae	Roseburia	NA	ASV160
ASV	27.9665	3.29719	1.07132	3.07771	0.002086	0.0290813	Bacteria	Firmicutes	Clostridia	Lachnospirales	Lachnospiraceae	Dorea	formicigenerans	ASV88
ASV	1086.05	1.68394	0.554872	3.03483	0.00240673	0.0316887	Bacteria	Firmicutes	Clostridia	Lachnospirales	Lachnospiraceae	Agathobacter	NA	ASV7
ASV	37.3439	2.21525	0.754707	2.93524	0.00333288	0.0415733	Bacteria	Firmicutes	Clostridia	Lachnospirales	Lachnospiraceae	[Eubacterium] ventriosum group	NA	ASV159
ASV	75.5628	1.46214	0.503041	2.9066	0.0036538	0.0432975	Bacteria	Firmicutes	Bacilli	Erysipelotrichales	Erysipelatoclostridiaceae	Erysipelotrichaceae UCG-003	bacterium	ASV19
ASV	31.5817	2.37564	0.832004	2.85532	0.00429931	0.0485208	Bacteria	Firmicutes	Clostridia	Peptostreptococcales-Tissierellales	Peptostreptococcaceae	Romboutsia	NA	ASV16
Genus	84.7386	4.37293	0.437283	10.0002	1.52032e-23	1.83958e-21	Bacteria	Firmicutes	Clostridia	Lachnospirales	Lachnospiraceae	[Eubacterium] hallii group	NA	ASV37
Genus	440.018	2.75013	0.316752	8.68228	3.87928e-18	2.34697e-16	Bacteria	Firmicutes	Clostridia	Lachnospirales	Lachnospiraceae	Dorea	NA	ASV18
Genus	810.542	1.46438	0.208613	7.01957	2.22546e-12	8.97603e-11	Bacteria	Firmicutes	Clostridia	Lachnospirales	Lachnospiraceae	Blautia	NA	ASV5
Genus	503.639	2.23822	0.357062	6.26843	3.64701e-10	1.10322e-08	Bacteria	Firmicutes	Clostridia	Lachnospirales	Lachnospiraceae	Fusicatenibacter	NA	ASV13
Genus	38.9724	4.57192	0.745724	6.13086	8.74073e-10	2.11526e-08	Bacteria	Firmicutes	Clostridia	Lachnospirales	Lachnospiraceae	Lachnospiraceae FCS020 group	NA	ASV213
Genus	5898.29	-0.99818	0.176759	-5.64713	1.63147e-08	3.29012e-07	Bacteria	Bacteroidota	Bacteroidia	Bacteroidales	Bacteroidaceae	Bacteroides	NA	ASV2
Genus	359.519	-2.11224	0.44751	-4.71998	2.35866e-06	4.07712e-05	Bacteria	Proteobacteria	Gammaproteobacteria	Burkholderiales	Sutterellaceae	Sutterella	NA	ASV150
Genus	1449.17	-1.00074	0.226945	-4.40963	1.03547e-05	0.000156615	Bacteria	Firmicutes	Clostridia	Oscillospirales	Ruminococcaceae	Subdoligranulum	NA	ASV3
Genus	76.9924	2.65885	0.619867	4.28939	1.79168e-05	0.000240882	Bacteria	Firmicutes	Clostridia	Lachnospirales	Lachnospiraceae	[Eubacterium] ventriosum group	NA	ASV159
Genus	737.283	-0.971175	0.23847	-4.07252	4.65072e-05	0.000562737	Bacteria	Bacteroidota	Bacteroidia	Bacteroidales	Tannerellaceae	Parabacteroides	NA	ASV39
Genus	26.4902	-2.78466	0.704725	-3.95141	7.76911e-05	0.000854602	Bacteria	Verrucomicrobiota	Lentisphaeria	Victivallales	Victivallaceae	Victivallis	NA	ASV472
Genus	656.777	-1.08672	0.298845	-3.6364	0.000276474	0.00278778	Bacteria	Firmicutes	Clostridia	Oscillospirales	Oscillospiraceae	NK4A214 group	NA	ASV93
Genus	1366.47	1.24034	0.36614	3.38762	0.000705016	0.00656207	Bacteria	Firmicutes	Clostridia	Lachnospirales	Lachnospiraceae	Agathobacter	NA	ASV7
Genus	51.9852	-1.05682	0.323495	-3.26689	0.00108735	0.00939781	Bacteria	Bacteroidota	Bacteroidia	Bacteroidales	Marinifilaceae	Odoribacter	NA	ASV193
Genus	3.04831	4.55982	1.47598	3.08936	0.00200591	0.016181	Bacteria	Firmicutes	Clostridia	Lachnospirales	Lachnospiraceae	Shuttleworthia	NA	ASV1050
Genus	326.005	1.40857	0.462992	3.04231	0.00234768	0.0175724	Bacteria	Firmicutes	Clostridia	Lachnospirales	Lachnospiraceae	[Ruminococcus] torques group	NA	ASV53
Genus	83.9914	-1.37358	0.453758	-3.02713	0.00246885	0.0175724	Bacteria	Bacteroidota	Bacteroidia	Bacteroidales	Marinifilaceae	Butyricimonas	NA	ASV563
Genus	32.9967	2.1657	0.748404	2.89376	0.00380664	0.0255891	Bacteria	Firmicutes	Clostridia	Peptostreptococcales-Tissierellales	Peptostreptococcaceae	Romboutsia	NA	ASV16
Genus	23.6092	-3.59198	1.25627	-2.85925	0.00424644	0.0270431	Bacteria	Firmicutes	Bacilli	Erysipelotrichales	Erysipelatoclostridiaceae	UCG-004	NA	ASV1249
Genus	16.8348	-1.66944	0.588347	-2.83751	0.00454669	0.0275075	Bacteria	Bacteroidota	Bacteroidia	Bacteroidales	Barnesiellaceae	Coprobacter	NA	ASV385
Genus	103.492	1.46675	0.539726	2.71759	0.00657593	0.0378899	Bacteria	Firmicutes	Clostridia	Lachnospirales	Lachnospiraceae	Anaerostipes	NA	ASV34
Genus	61.864	-1.22903	0.46399	-2.64884	0.00807694	0.0428447	Bacteria	Firmicutes	Clostridia	Lachnospirales	Lachnospiraceae	Lachnospiraceae ND3007 group	NA	ASV76
Genus	79.9751	-1.92756	0.72847	-2.64604	0.00814403	0.0428447	Bacteria	Proteobacteria	Gammaproteobacteria	Burkholderiales	Sutterellaceae	Parasutterella	NA	ASV72
Genus	70.9076	1.27357	0.489029	2.60429	0.00920656	0.0464164	Bacteria	Firmicutes	Bacilli	Erysipelotrichales	Erysipelatoclostridiaceae	Erysipelotrichaceae UCG-003	NA	ASV19
Family	75.7784	1.96022	0.29728	6.59386	4.2855e-11	1.92847e-09	Bacteria	Actinobacteriota	Coriobacteriia	Coriobacteriales	Eggerthellaceae	NA	NA	ASV63
Family	8935.62	1.26215	0.202166	6.24316	4.28816e-10	9.64836e-09	Bacteria	Firmicutes	Clostridia	Lachnospirales	Lachnospiraceae	NA	NA	ASV7
Family	421.776	-1.71505	0.318756	-5.38044	7.43031e-08	1.11455e-06	Bacteria	Proteobacteria	Gammaproteobacteria	Burkholderiales	Sutterellaceae	NA	NA	ASV150
Family	67.3292	2.64389	0.604801	4.37151	1.23393e-05	0.000138817	Bacteria	Firmicutes	Clostridia	Peptostreptococcales-Tissierellales	Peptostreptococcaceae	NA	NA	ASV16
Family	30.5443	-2.67726	0.649022	-4.12508	3.70609e-05	0.000333548	Bacteria	Verrucomicrobiota	Lentisphaeria	Victivallales	Victivallaceae	NA	NA	ASV472
Family	5823.22	-0.709893	0.18287	-3.88195	0.000103623	0.000777175	Bacteria	Bacteroidota	Bacteroidia	Bacteroidales	Bacteroidaceae	NA	NA	ASV2
Family	106.473	1.0332	0.268873	3.84271	0.000121684	0.000782252	Bacteria	Firmicutes	Clostridia	Peptostreptococcales-Tissierellales	Anaerovoracaceae	NA	NA	ASV322
Family	129.928	-1.02069	0.306014	-3.33545	0.00085163	0.00479042	Bacteria	Bacteroidota	Bacteroidia	Bacteroidales	Marinifilaceae	NA	NA	ASV193
Family	659.375	-0.832829	0.261823	-3.18088	0.00146829	0.00734146	Bacteria	Firmicutes	Clostridia	Oscillospirales	[Eubacterium] coprostanoligenes group	NA	NA	ASV71
Family	67.3456	1.35889	0.468072	2.90316	0.00369422	0.0153343	Bacteria	Firmicutes	Clostridia	Peptococcales	Peptococcaceae	NA	NA	ASV219
Family	6.288	-3.02249	1.04274	-2.8986	0.00374838	0.0153343	Bacteria	Verrucomicrobiota	Lentisphaeria	Victivallales	vadinBE97	NA	NA	ASV807
Family	756.314	-0.635423	0.223587	-2.84196	0.00448375	0.0162753	Bacteria	Bacteroidota	Bacteroidia	Bacteroidales	Tannerellaceae	NA	NA	ASV39
Family	235.088	-0.992013	0.350933	-2.82679	0.00470176	0.0162753	Bacteria	Firmicutes	Clostridia	Oscillospirales	UCG-010	NA	NA	ASV431
Family	6176.52	0.353764	0.144061	2.45565	0.014063	0.0452024	Bacteria	Firmicutes	Clostridia	Oscillospirales	Ruminococcaceae	NA	NA	ASV8
