## Supplementary Table 7 for "Gut microbiome alterations in fecal samples of treatment-naïve *de novo* Parkinson’s disease patients"

### Sheet: A. PERMANOVA
Supplementary table 7A: PERMANOVA (univariable) results of samehousehold stratification
Samehousehold cases and controls (45 cases and 45 controls of which each case-control pair is from the same household)
	Df	SumOfSqs	R2	F	Pr(>F)
group	1	3412.65	0.0120177	1.07042	0.221478
Residual	88	280556	0.987982	NA	NA
Total	89	283968	1	NA	NA
Different household: the 45 same household controls from above PERMANOVA were matched according to age and sex to 45 PD subjects who did not have someone from their household participate as a control subject in the study
	Df	SumOfSqs	R2	F	Pr(>F)
group	1	3377.82	0.0123396	1.09945	0.135086
Residual	88	270360	0.98766	NA	NA
Total	89	273737	1	NA	NA

### Sheet: B. Differential abundance
Supplementary table 6B: Taxa identified by ANCOM and DESEq as statistically significantly differentially abundant at ASV, genus and family level when stratifying samehousehold controls
Samehousehold cases and controls (45 cases and 45 controls of which each case-control pair is from the same household)
ANCOM
taxLevel	Kingdom	Phylum	Class	Order	Family	Genus	Species	ASV
ASV	Bacteria	Firmicutes	Clostridia	Lachnospirales	Lachnospiraceae	Lachnoclostridium	NA	ASV141
DESeq
taxLevel	baseMean	log2FoldChange	lfcSE	stat	pvalue	padj	Kingdom	Phylum	Class	Order	Family	Genus	Species	ASV
ASV	15.1685	24.3509	1.89201	12.8703	6.61156e-38	2.39338e-35	Bacteria	Firmicutes	Clostridia	Clostridia UCG-014	NA	NA	NA	ASV246
ASV	19.6692	6.88229	1.80506	3.81277	0.000137416	0.0248723	Bacteria	Firmicutes	Clostridia	Clostridia UCG-014	NA	NA	NA	ASV154
Genus	23.8696	-25.009	2.12751	-11.755	6.65486e-32	7.98583e-30	Bacteria	Firmicutes	Negativicutes	Acidaminococcales	Acidaminococcaceae	Acidaminococcus	NA	ASV577
Different household: the 45 same household controls from above differential abundance analysis were matched according to age and sex to 45 PD subjects who did not have someone from their household participate as a control subject in the study
ANCOM
taxLevel	Kingdom	Phylum	Class	Order	Family	Genus	Species	ASV
Family	Bacteria	Firmicutes	Negativicutes	Veillonellales-Selenomonadales	Veillonellaceae	NA	NA	ASV12
DESeq
taxLevel	baseMean	log2FoldChange	lfcSE	stat	pvalue	padj	Kingdom	Phylum	Class	Order	Family	Genus	Species	ASV
Species	42.4007	25.8869	1.96865	13.1496	1.71081e-39	1.266e-37	Bacteria	Bacteroidota	Bacteroidia	Bacteroidales	Bacteroidaceae	Bacteroides	coprocola	ASV114
Family	743.969	-1.37458	0.369893	-3.71616	0.000202277	0.00930476	Bacteria	Actinobacteriota	Actinobacteria	Bifidobacteriales	Bifidobacteriaceae	NA	NA	ASV1
